# Differentially Altered Metabolic Pathways in the Amygdala of Subjects with Schizophrenia, Bipolar Disorder and Major Depressive Disorder

**DOI:** 10.1101/2024.04.17.24305854

**Authors:** Xiaolu Zhang, Jake Valeri, Mahmoud A. Eladawi, Barbara Gisabella, Michael R. Garrett, Eric J Vallender, Robert McCullumsmith, Harry Pantazopoulos, Sinead M. O’Donovan

**Author notes:** **Address for correspondence:** Sinead O’Donovan, PhD, Department of Neuroscience, University of Toledo Medical Center, 183 Block Health Science Building, 3000 Transverse Dr., Toledo, OH 43614, Harry Pantazopoulos, PhD, Department of Psychiatry and Human Behavior, University of Mississippi School of Medicine, TRC 407, 2500 North State St, Jackson, MS 39216, USA.

## Abstract

**Background and hypothesis:** A growing number of studies implicate a key role for metabolic processes in psychiatric disorders. Recent studies suggest that ketogenic diet may be therapeutically effective for subgroups of people with schizophrenia (SCZ), bipolar disorder (BPD) and possibly major depressive disorder (MDD). Despite this promise, there is currently limited information regarding brain energy metabolism pathways across these disorders, limiting our understanding of how brain metabolic pathways are altered and who may benefit from ketogenic diets. We conducted gene expression profiling on the amygdala, a key region involved in in the regulation of mood and appetitive behaviors, to test the hypothesis that amygdala metabolic pathways are differentially altered between these disorders.

**Study Design:** We used a cohort of subjects diagnosed with SCZ, BPD or MDD, and non-psychiatrically ill control subjects (n=15/group), together with our bioinformatic 3-pod analysis consisting of full transcriptome pathway analysis, targeted pathway analysis, leading-edge gene analysis and iLINCS perturbagen analysis.

**Study Results:** We identified differential expression of metabolic pathways in each disorder. Subjects with SCZ displayed downregulation of mitochondrial respiration and nucleotide metabolism pathways. In comparison, we observed upregulation of mitochondrial respiration pathways in subjects with MDD, while subjects with BPD displayed enrichment of pathways involved in carbohydrate metabolism. Several pathways associated with brain metabolism including immune system processes and calcium ion transport were also differentially altered between diagnosis groups.

**Conclusion:** Our findings suggest metabolic pathways are differentially altered in the amygdala in these disorders, which may impact approaches for therapeutic strategies.
