## Supplementary material for "Differentially Altered Metabolic Pathways in the Amygdala of Subjects with Schizophrenia, Bipolar Disorder and Major Depressive Disorder": Table S3

### Sheet: Up-regulated
768 common elements in "BP", "MD" and "SZ":	871 common elements in "BP" and "MD":	428 common elements in "BP" and "SZ":	1150 common elements in "MD" and "SZ":
NOTCH1	TGFB1	VEGFA	AKT1
PDGFRB	TREM2	P2RX7	PYCARD
PDGFRA	TGFB2	ADA	PPARG
TP53	FGF2	PTCH1	WNT4
SMO	LYN	MYD88	BAD
LEF1	APOE	LILRB1	BAX
GPER1	LGALS9	CXCL12	DAB2IP
ABL1	BMP7	IL33	BAK1
FOXC1	EGFR	CLDN1	RELA
DAG1	PPARA	FN1	HSF1
PKD2	PLCG2	PRKD1	CEBPB
FLNA	NOTCH2	TIRAP	NOD1
TSPO	AXL	COL1A1	MIF
ERBB2	BCL2	VEGFC	ADM
HES5	TGFB3	DNM2	PLEC
SIRT2	TLR3	AP3B1	GCK
TBX3	YAP1	ACTL6A	CIB1
CD40	WNT7A	SLC4A2	NLRP3
HDAC1	AIF1	FZD5	NR1H3
AKR1C3	EZR	CASP3	ABCD1
SCRIB	PAX6	APPL2	UCN
FOXJ1	FER	FLT4	ZFPM1
COL3A1	ENG	MLYCD	NUPR1
LRP5	CD4	AURKA	BCR
UCP2	ACVRL1	CRB2	NPPA
AKT2	MMP2	ALOX5	NF2
SMAD7	PTAFR	PTK7	MAD2L2
ADORA2A	CSF1R	COL11A1	SESN2
RARG	NR2E1	EPHB3	SLC11A1
ZBTB7B	BMP6	IKBKB	HRAS
MAVS	CYBA	SLC16A1	HMGB2
SLC1A3	EPHA2	TULP3	RUNX1
CARD9	DDR2	PENK	CD300A
INHBB	IGF2	CDK6	PPP1R9B
EMILIN1	SLC7A5	INTU	MESP1
WNT7B	FGF1	INPP5D	LAMA5
ADORA2B	NTRK2	PROM1	BID
BRCA1	LRP1	SLC13A3	INHA
SOX4	SLC27A1	PIBF1	WNT3
CD34	SEMA5A	ACKR3	TRIM28
HYAL1	SASH3	C5	NTSR1
SPI1	HIPK2	LRP5L	ATP5F1D
RPS3	ASCL1	ANXA3	GIT1
ACE	SOX8	ARHGEF10	PIK3R2
VAMP8	CARD11	MACF1	NDUFA7
PAX8	SLC1A2	RAB7B	CD14
HIP1R	CDH5	CTNS	ROR2
NFATC4	HFE	EDA	SMARCD3
LDLRAP1	ADRA1A	HIP1	IL27RA
DISC1	ATP1A2	SYNE2	NDUFA2
WAS	SLC2A1	C1QA	BCL6
FZD9	CPS1	FRZB	NDUFB2
ILK	EYA1	NUMA1	NDUFA3
NAIP	FZD4	CDH23	NDUFC1
FZD2	AGT	CECR2	LGALS1
CPT1A	CTNNA1	ABCC9	MAP2K2
LPL	PTN	COLEC12	CDKN2D
HEYL	ADRB2	TRIM21	NEURL1
LRP4	EDN1	MED1	ABCA7
NQO1	S1PR1	RUVBL1	SHANK3
SCARB1	CLN3	SMOC2	SHMT1
SLC38A3	LGALS3	BRD7	MPO
TAL1	JUP	CAD	SEMA3F
AXIN1	KAT2B	FGD2	TIMP1
BBS2	ABCD2	NUDT8	TPCN2
PLA2G5	FGFR3	CCNA2	SERPING1
CBS	PDE5A	DERA	HDAC7
FERMT1	ACSBG1	PRKCH	NME2
MKS1	PLOD3	SLC22A5	SLC25A22
TCIRG1	SLC46A1	CPT2	TSKU
PCK2	GPNMB	PEX2	MAPK11
SLC6A13	MERTK	RYR3	SEMA5B
ACTA2	BOK	ST20	MLXIPL
PLXND1	CARD8	TCF7	TRAF3IP2
SUFU	PDGFB	HK2	MYH3
TBX2	SLC9A3R1	SUCLG2	PGAM2
BLM	DCHS1	TPR	ITGB4
LOXL3	LAMB2	CUBN	RARRES2
SMARCC1	NTN1	FOXF2	STX4
LAMA1	CTSH	LLGL2	HEXIM2
GNA12	EPS8	MCM5	KMT5C
SLC5A6	VEGFB	SPG11	DLG4
DDR1	LRRC8A	ST8SIA6	PIDD1
GCDH	ADAM15	CDK4	SLC6A6
SGPL1	MSN	GJA5	UQCC3
SLC2A10	MYO1C	ADH5	BBC3
HBB	ANO6	CEMIP	GFER
NKX2-2	CES1	DLG5	RNF31
TRPM4	HEG1	EGLN3	SHC1
APOC2	RAPGEF3	FZD7	UNC13D
CORO1B	TRIOBP	NPRL3	BAP1
INAVA	HCLS1	SLC40A1	DHRS3
MED12	TGFA	LAMC1	WASHC1
SLC25A1	ITGA8	PCSK5	DGAT2
DLL1	LHX2	ARID2	NDUFA11
IDH1	RAMP2	CHRM5	ULK1
SOX11	KANK1	SLC5A11	GAA
OPHN1	PLTP	SLX1B	ERFE
PGF	APOD	ADSS1	SCNN1D
TBX18	BST2	CLIC5	TFR2
ATP2A3	CDKN2B	DAXX	BMP2
ITGB5	RGN	KIF13A	CASP4
ALPL	CAPG	PHF2	IRF3
NKX6-2	CARMIL1	TMEM79	NLRP1
RGCC	DAAM2	TOB2	SEMA6C
APOC1	FAM107A	DPF2	SLC25A6
LTBP3	GDF11	DST	KAT2A
PLXNA3	NDST1	PIAS4	LOXL2
ADGRV1	ABAT	STBD1	MTLN
COL4A3	SOX13	DACH1	P2RX2
GJB2	NT5E	DDX60	SULF2
SLC6A12	RBBP8	DYSF	VAV2
VIM	IRF8	LAMA2	ADAMTS9
LFNG	MAPRE1	MCEE	APC2
SH2B2	THBS4	POLD3	DDRGK1
TCAP	TNR	ATPSCKMT	FKBP8
TET1	CRB1	BACE2	MICALL2
ACSS1	GLUL	CFI	RAD9A
PLCE1	RPS6	DHODH	SLC25A10
PHACTR4	ADGRG1	HEY2	TNIP1
RYR1	SLC2A4	NPC2	UPP2
COL1A2	EPAS1	SCN11A	DGAT1
COL5A1	LIPE	SLC9A9	EVL
CYP4F11	ATP1B2	BMP8B	MT1G
RIDA	CAPN2	MCM8	SLC27A5
GSTM2	EFEMP2	N6AMT1	F12
PARP10	HHEX	ST3GAL4	MAPK8IP1
ACADL	VANGL2	CTBP2	PPP1R13L
DVL2	MBP	OMA1	SLC2A8
FGFRL1	SREBF1	TWNK	ACADVL
ALDH1L2	AMOT	USP18	CEP131
CC2D2A	GPR37L1	BTN3A2	COX7A1
FBH1	NEDD4	C1QB	DHX58
INPPL1	TBXAS1	CTPS2	MT1X
PLXNB1	ACTN4	DPYSL5	H2AX
TPCN1	CD2AP	FLNB	NLE1
GPR17	CHST11	IGFN1	PYDC1
PLK1	LIMA1	MECOM	SERPINA3
PTH1R	PDLIM5	NCBP1	SLC22A4
DDIT4	SLC30A10	PIWIL4	JAG2
DHRS4	APLN	SHLD1	REC8
PALLD	HLA-DMB	SLC13A4	TLE5
SFRP4	SEMA3G	TAX1BP3	LAT
ADGRA2	SVIL	TMC1	OBSCN
FBLN1	BCAR3	TUT4	SLC43A2
MUS81	GJB6	ATF7IP	ADCY5
HDAC5	MGST2	MCM2	ASB2
TMEM100	NFAM1	PARD3B	DGKQ
CSPG4	POU3F2	PLA2R1	LTK
FUZ	AK4	PRIMPOL	PARD6A
GBP1	KLRC3	SMARCAL1	PARP3
GSDMD	ACAA2	BCCIP	PYGL
ITPR2	C1QTNF1	DNAH7	VPS9D1
MDK	EFNB1	ERI1	DEAF1
MYH11	GCNT2	MGMT	GALR1
PRDM16	KIF26B	RBPMS2	POLB
TGFB1I1	MT-ND4	ST6GALNAC1	SPEF1
TIMELESS	MTAP	USP9Y	TNK2
TRIM25	DCN	ACAD11	TRIM71
DNASE1	FZD8	CARD10	ACOT8
GDF9	LRAT	CFH	ISG15
PC	MAP4K4	CTNND1	OBSL1
PLIN5	STOX1	DNAH17	PKD2L1
SLC12A7	AADAT	MLH3	PRR7
UPF1	FOXO4	PDE6B	BRSK1
EYA2	TNFSF13	POLR3D	COX8A
H6PD	ADCYAP1R1	RLBP1	ELK1
NEB	PPP1R3G	ACAD10	LTBP4
PLD2	ADGRB1	ARHGEF18	MAP2K7
RRAS	ALDH1A1	BAZ1A	MC1R
XRCC3	CDC42EP1	CNTRL	SLC16A3
ARAP1	GRP	FMO2	SRF
IFITM1	KIF16B	MAML1	TXNIP
IFT140	PATZ1	MBOAT1	WNT9A
KLKB1	SLC13A5	NLGN4Y	CPT1B
LAMA3	CSF3R	PAN2	FERMT3
LIMD1	DOCK7	PHF8	MAP3K3
NOTCH3	LLGL1	PHKG1	NDUFA4
RXRA	MCM7	SLC9A3	PDXP
TCF3	MTSS2	SPICE1	PNPLA2
VCL	PADI2	TEP1	PPM1F
WIPI1	RAD51B	AAAS	RANGRF
GPIHBP1	SLC12A4	ADH1B	SLC43A1
KLF15	SOX9	ARHGAP22	CAMK2A
MFNG	ARHGAP24	DBF4B	CCM2
MGLL	CMKLR1	GBGT1	COL7A1
TLR5	CNN2	GPCPD1	FAM20C
TTYH1	HLA-E	KREMEN1	GP1BB
ALDH1L1	IRAK4	MGME1	HAS1
DPYSL3	MT-ND5	MYO1F	NR2F6
DZIP1	MYOZ1	POLD4	SLC25A42
GLI2	PDK4	RREB1	SLC39A4
MGST1	VSIR	SINHCAF	TRAF5
PDE9A	ARHGEF15	CPOX	ABCB6
PLCG1	DCLRE1C	NAGA	ANGPTL4
SLC26A6	FUT10	RPH3AL	DGKZ
STXBP4	HTRA1	SHROOM2	MGARP
HBA2	RAB31	TMPRSS3	MT1M
IL17RC	RHOJ	ZFYVE26	NAPRT
PIPOX	RPS6KA1	ZNF366	NT5M
PLXNB2	SLC25A18	ACP6	PDLIM7
TNFRSF19	SNX5	CARD16	PPP1R3B
CLCN2	SRI	NID2	RAF1
DDX11	TEAD2	SIDT2	SLC52A2
HAP1	TNFSF12	TANC1	SOX12
HCK	BDH2	TASOR	TRIM8
HSPG2	CASQ2	UTY	BATF3
ITGA7	GPT	WWC1	DOT1L
KIRREL1	IL16	C7	ITPKA
NFATC1	KEL	CFB	KCNJ11
RNF135	LAT2	GDPD2	MAEL
ST6GALNAC4	NDRG1	INO80E	MMP24
ACOX2	RAB29	MNS1	SFXN2
BMP1	SLC15A2	MRI1	TMSB15B
CNTFR	SLC15A3	TMEM63A	AGAP2
FOXQ1	SLC7A10	ZBTB12	ANTKMT
GSTP1	ACSF2	ZNF404	ARHGAP4
NACC2	AK9	ZNF558	CIB2
NID1	CHRDL1	ZNF785	DCXR
POLD1	NIBAN2	CDK19	GMFG
SERPINA1	PLSCR4	CRYGS	GPC1
SHANK1	PTPRZ1	RPS4Y1	MLST8
SLC25A41	VASH1	SNAPIN	PLA2G15
COL27A1	VSTM4	TFB1M	ROMO1
GAL3ST1	BLNK	AKAP3	SARM1
IDH2	CDC42EP4	AOC3	SURF1
IFI35	CSRP1	CASP6	UQCRQ
LPIN3	EIF4EBP2	ERC1	ASIC3
LYAR	HADHB	GPR161	AURKAIP1
MVB12A	HLA-F	INTS3	CCDC88B
NEXN	KIF20B	KIF7	CFAP157
NKD1	OLIG2	MPHOSPH9	EMX1
RAB34	ARHGAP42	NEDD1	GAS8
RAPGEF4	EEF1A1	SLC35D2	NADK
SCARA3	GRAMD1C	SYNE3	PPP1R35
SELENON	HLA-H	ADAMTS17	TMEM161A
SEMA4B	MT-ND6	ANGEL1	DNPH1
B3GNT7	MYH14	CCDC80	PCSK1N
CPLANE2	PPP1R3C	DNMT3A	PLCB2
MYL9	RHOBTB3	DPF3	TADA3
PCDH15	TIMP3	ERCC8	TAF10
PLEKHH2	TTPA	FLT3LG	TNFRSF10B
RECQL5	ALDOC	MSRB1	TRPM2
TARBP2	FCHSD2	PLGRKT	AMPD2
CLEC3B	MAP3K11	PTCD3	BIN3
COL18A1	MT-ND4L	RFX2	BLOC1S3
ECI2	NES	SORCS2	DECR2
EHD2	PHGDH	SPAG16	NEIL1
FKBP10	ROPN1B	SPOUT1	NUDT19
GLDC	ANTXR1	VANGL1	PITPNM1
MMP15	MAPKAPK3	VRK2	POLE
NME4	MMRN2	DDX17	TLE3
TRIM56	MT-ND2	MRM1	UQCR10
ATP2C2	RETSAT	NUP160	WNT10B
BTN3A1	STOM	TRRAP	YJEFN3
DNMT1	ABHD3	TTF2	CFAP221
DTYMK	ALDH6A1	ASPRV1	CHST3
ENTPD2	CGNL1	CEP162	DHRS13
IMPA2	DSCC1	COQ5	FPGS
KCNE3	EHHADH	KIF6	IFITM2
KDM5D	GGT5	MTG1	IFITM3
MDFI	PIK3AP1	PSKH1	KPTN
PIEZO1	SULT1C4	STK17B	NSMF
PRKX	TRIM38	SULT1A4	RGS14
TRAF4	BCHE	DARS2	SH3RF3
CDC14B	PTGDS	DELE1	SIVA1
GSTK1	RBP1	GAB3	SLC16A8
HIC1	RGMA	LZTS2	SLC25A23
HSD17B1	SEPTIN2	METAP1D	SLC2A5
HVCN1	SLC16A9	NFATC3	SLC7A2
NEU4	TSPAN12	PARP12	SLC7A3
PDLIM2	ABRAXAS1	SLC35A4	SLC9A5
PPP2R5A	ENPEP	TRIP4	STXBP2
PRODH	ETFBKMT	AASS	TLE2
PYCR1	GPR143	AFG1L	UQCR11
RPS14	NUDT16	CCDC66	ARHGEF10L
ABHD4	SEPTIN4	EIF1AY	BMP8A
ARHGAP45	SH3PXD2A	FKBP15	CDK9
COL5A3	SPRY4	IFT27	COX6A1
HDAC6	UNC5B	LY75	COX7C
PECR	UTRN	MOCS1	CRISPLD2
SLFN11	AXIN2	NASP	E4F1
TIMP4	BGN	OMD	GNAS
AVIL	CASP10	PROCA1	MAP3K8
CHRNB1	DAPK2	PRSS12	PLAAT1
EHMT1	FREM2	RIMS1	PTGES2
EPHX2	LYVE1	SFTPC	RHBDD3
HOGA1	ABCC4	SLC29A3	RPS26
LMOD1	AHCYL1	STK33	SDHAF2
MYL3	C1QTNF3	UTP20	SLC39A13
PLCB3	CRH	WWC3	SMARCD1
RPS19	CYBRD1	ABCA2	SYT3
SNX33	DISP1	AGAP5	TCTN1
TPD52L1	IVD	ATRIP	TKT
TRAF1	MAP4	BBS4	TTLL12
FMOD	MFGE8	BCDIN3D	UQCC2
FSTL1	MID1	CFAP70	WFDC2
ITIH4	MMP28	CLEC2D	ATG2A
MCCC1	PBXIP1	DDX3Y	COL11A2
NTNG2	POU3F3	DNALI1	CTDNEP1
PLCD1	ROBO4	DUS2	ECHS1
PXDN	SPDL1	GEMIN5	EPHA8
RAB32	TTC12	GSTM3	FLNC
SYTL4	ALDH4A1	IGF1R	HSPBP1
AIFM2	BIN2	MAU2	ITPA
BHMT2	CALD1	METTL4	KAT8
GRIN2D	CSF2RA	MRPL13	LIMK2
HDAC10	DHTKD1	NEK3	LOXL1
HRC	DNASE2	OFD1	MFSD12
LYPD1	ETFA	PHF10	NAXD
MIER2	GLUD2	RPIA	PLA2G4B
MPST	HKDC1	SLC47A2	PLK5
PARP16	IFI27	SPATA6L	PTP4A3
SORBS3	ITGA4	TEPSIN	RAB20
SYDE1	MCCC2	TMEM131L	RASGRP2
TEFM	MT-ATP8	TRAPPC10	SGSM3
VSIG4	NCF2	ZNF141	SLC10A3
ABHD1	OSBPL11	AARS2	SLC26A9
ADAP2	PPP1R3D	ABCD4	SPTBN2
AGRN	RNASE6	ACY1	TMEM175
BAMBI	SAPCD2	CROCCP3	TYSND1
CRIP1	SIPA1	CTU1	VASN
GATD1	SLC25A53	CYBC1	WASH6P
GINS2	SLC44A2	DLST	CCDC88C
KCNE4	SNTA1	FDXR	COX7A2
MBD3	ZNF385A	FHL5	CTBP1
MICALL1	AIF1L	IL18BP	DLL3
PEX6	ANXA5	KCNJ8	EPOR
PLN	CHMP4A	MED20	ERCC2
RGL2	CSPG5	MON1A	FAM89B
SLC12A9	DDO	MYCBP	GPSM1
SLC22A3	DECR1	NKAPL	IDUA
SLC29A4	FGD5	NT5C2	MEPCE
SLC38A10	KANK2	PFAS	METTL23
WTIP	RIN2	PSME1	MRPL16
ADHFE1	SLC25A51	SMG9	MST1
BTN2A2	TNIK	SUPT20H	MYLK3
CADM4	CD248	TMEM80	NCAPH2
COL4A4	DNMT3B	TRAPPC8	NUDT17
CSTB	FGR	ZNF445	PASK
DMPK	GMNN	ACSF3	PRAM1
FAM111A	GNAI2	ALDH3A2	RDH13
FGD3	MOBP	AVEN	RHBDF1
GRIN2C	PCDH12	CCDC14	SOX15
KANK3	PKN1	CEP250	SPAG17
PARD3	PSAT1	CEP83	SPAG5
RPL29	VCAN	COA4	TTBK1
TCFL5	WWTR1	COQ9	VPS54
ADPRH	ADORA3	CYB5RL	ZFYVE28
CAVIN3	ALDH2	DUSP18	AMER1
CIDEB	BARD1	FBXO4	CATSPERZ
CIITA	BCKDHB	FTSJ3	COASY
COMT	CHST7	GANC	DCTPP1
FAH	DDAH2	GGACT	F13A1
FBF1	DIO2	HOOK2	MRPL12
GAL3ST4	FMNL3	KATNA1	MRPL14
GPT2	HNMT	KCNE5	MRPL23
HES6	IL17RD	KDM3A	MRPL27
HMGCL	LIMS2	LARP7	MRPL34
MYOF	LRIG1	LMNB2	MRPL55
NCF4	MLC1	MED7	MRPL57
OGG1	NDRG2	METTL16	MRPS12
PAPLN	PRDX6	MMP14	NECAB2
PLAAT4	PTGR2	NAGK	NMNAT3
PLIN3	RPL37	NEK9	NSUN5
RCC1	STARD5	NPHP1	P2RY11
RHPN2	TONSL	NRL	PAM16
RPL10	APCDD1	NVL	PIP5K1C
RPS27L	CTDSP1	PCDHB15	PPP1R10
RPS28	ITM2C	PIK3CA	PRMT7
RPS5	KCNMB1	PPIC	TRIM54
STAB1	MAN2B1	STYXL1	CC2D1A
WDR81	MTURN	SYNE1	CRY2
CACNG4	MUSTN1	THAP9	FHDC1
CHST14	NECTIN2	UNC13C	IMMP1L
COL14A1	NMI	ZFHX2	KCNAB2
ECHDC2	NXN	ALDH18A1	MRPS15
FANCC	PYGM	ALG8	MRPS24
IFT20	SHROOM1	APLF	MRPS26
IL17D	SLC25A20	C1QTNF6	PPT2
NTHL1	SLC25A33	CBLB	RCOR2
PLCD4	ZNRF3	CCDC146	SDS
PTGDR2	ACADS	CCDC18	SMDT1
RBCK1	AHNAK	CEP72	ST8SIA2
RGR	ANXA4	CHST10	SULT1A3
RPSA	BCAN	CRELD2	WDR45
TBC1D2B	ECM2	CSAD	ANAPC11
TMBIM1	EMX2	CYP4F3	BLOC1S1
TST	ENTPD1	DDX31	CAMK2N2
TXNRD3	HDAC11	DNA2	DES
CNOT6	ITIH2	DPP9	DIS3L2
EEF2KMT	KDM1B	DPY19L2	ENKD1
EVI5L	PARD6G	DTX4	FGD1
GLIS2	PITPNC1	EFHB	GADD45G
HELZ2	PRKG2	ENTR1	GNB3
MOV10	RANBP3L	EXPH5	KLF16
POLD2	RPL13A	FAAP100	MZF1
RPS2	TFDP1	FAM183A	PACSIN1
TBC1D16	TRIM14	FANCE	PDCD5
TELO2	WWOX	GNPTG	PIP5KL1
ABCA6	YBX1	H2BC21	PLEKHG2
ADAMTSL2	AFAP1L2	INTS8	PPP1R1A
CHST6	ARHGEF6	INTS9	PSD
COL9A1	CMTM7	KLHL21	RHPN1
EEF1AKMT3	CNN3	MAX	RTEL1
GJA4	CSK	MED13	SFMBT1
HEPH	DKK2	MTRF1	SLCO4A1
HIBCH	DMAC2L	NCKAP5L	TPM2
MUTYH	EPN2	NIT1	TRAF7
NFRKB	EVC	NME9	UNC119
RECQL4	FGD6	NSD1	ZNF668
REXO4	HACD4	NUP35	AK8
RINL	LST1	POLDIP3	ANKRD23
RNASET2	MCC	PRIMA1	ATAT1
RPL31	MT-CO1	PYROXD2	C1R
RPS8	MYOM1	RTTN	CACNA1A
SYPL2	PAK4	SF3B1	COL6A1
TNS2	RPS9	SLC14A1	CPTP
TUBB2B	SAMD4A	SMC6	CUL7
AP4M1	TEX15	SNRNP48	DCAKD
ASCC2	TRPS1	SOD3	FBL
CGN	ASRGL1	ST6GALNAC2	FOXRED1
DSCAM	BCKDHA	UAP1L1	GCAT
EIF2D	CDH20	UNK	GNB2
GALNT10	CERS1	USP21	IL11RA
KIF26A	CLDN10	WDR5B	MXD3
KIF5A	CYSLTR2	ZNF469	NUDT16L1
LRIG3	GPX7	ZNF473	PNKP
MASP1	LBH		PSD4
METRN	LY86		PSME2
NYNRIN	NCBP2		SLC25A39
PLEKHA7	P2RY13		SLC27A3
POLR2G	PSD2		SPG7
RACK1	RENBP		SSNA1
RNF43	SFXN5		TEKT2
RPL18	SLC10A4		BCL7C
RPL18A	BCAM		CACNB3
RPL39	CALCOCO2		CALB2
RPLP0	CASTOR1		CASTOR2
RPLP0P6	CDK2AP2		CELF3
SIX5	CHADL		CFAP45
THSD1	DACT2		CNN1
TYK2	DIAPH3		COA8
AKNA	FADS2		COQ3
ARHGEF1	IL17RB		FAM3A
ATP23	ITSN1		IQSEC1
B4GALT2	LYPD6		LAMTOR4
CAPN10	MDFIC		METTL22
CHRNA4	MT-ND1		MLLT1
CSKMT	PAIP2B		MTX1
EYA3	POGLUT3		MYL6B
HMBOX1	POMT2		NANOS3
KHNYN	POU3F4		PDXK
KIFC3	RPL19		RNF212
MYH15	RPL23A		RPL14
POLM	RPL6		RPL39L
PPCDC	RPS12		S100A6
S100A4	RPS13		S1PR3
SMTN	RPS18		SH2B1
TNFRSF14	S100A1		SPAG8
UHRF1	SETD7		TNKS1BP1
ADAMTS13	TBC1D14		TTLL3
GNG7	TBC1D9B		WDR24
GTF2H2	ABHD14B		B3GAT3
HEMK1	AKR7A3		C20orf27
MAPKAP1	ALDH7A1		CCDC78
OGFOD2	AR		CDC34
PLXDC1	CASP7		CHST12
QRICH2	EML3		CRTC1
RPL34	GALNT15		FBXL15
RPS7	JADE3		GRIK5
STK38	MATN3		HIC2
TMEM204	MYORG		HRH3
UCK1	PCTP		ITGAE
ASIC4	PRR5		JMJD6
C1QL1	RFLNB		KCNQ4
CHRNA2	ROBO3		KIF24
CTDSP2	RPL11		KRT10
DNAI1	RPL3		LY6H
EPHX1	RPS29		MADCAM1
FAU	RPS3A		MBLAC1
KIAA1614	SCN7A		MCRS1
MAPK12	VWA1		MEIS3
MICAL1	ZBTB37		PPP2R1A
NLRX1	ZNF599		PRXL2B
PGLS	ACCS		RAB43
PHLDB1	ANP32B		RPL35A
PODN	ARHGAP31		SELENOM
RAD52	CA12		TIMM44
RGL3	CETN3		ZMIZ2
TBC1D26	CTF1		ZNF337
TRAF2	DEGS2		ZNF589
BBOX1	GAB2		ZNF749
C1QL2	HAUS4		A1BG
CENPQ	LDHD		ABCB8
CHDH	PBX3		ABHD12
DHCR7	PHYH		ADAP1
DHX34	PI16		ALKBH7
GAS2L1	RAB13		AMDHD2
GOLGA8O	RPL10A		ATF4
GYS1	RPL12		ATP6V1E2
KLHL25	RPL32		BOLA1
LARS2	RPL36A		CENPX
MLLT6	RPL7		CNIH2
MRPS31	RPL8		CPLX3
NADSYN1	RPS11		CRABP1
NPL	RPS27		DGKA
PACS2	SARDH		DPP7
PEMT	SLC18B1		GPAT2
PHYKPL	SRCAP		GRIP2
PIR	TMEM176B		GRM4
PLEKHA4	TRIP6		HCN3
PLGLB2	ACSS3		JMJD8
POP5	ALDH9A1		JPH3
RADIL	EIF4EBP1		KAZALD1
RNASEH2C	FBXW4		LSM7
TACC3	FYB1		NQO2
TEAD3	KIF1C		P2RX6
TMEM176A	LRP10		PLEKHO1
ZIC1	MRPS14		RBM10
ZNF618	P3H2		RMI2
ADAMTS10	PEX11A		SART1
BCL9L	PHKA1		SGSM2
CMYA5	PROCR		SPATC1L
EDC3	RALGAPA2		SPNS1
ELN	RPL13		STX2
FBLIM1	RPLP1		TBKBP1
FUOM	RPLP2		TMIE
H1-2	RPS15		TP53I3
HGF	RPS15A		ATAD3A
HGS	RPS16		ATF7IP2
MRPL41	RPS25		BRAT1
MSI1	RPS27A		CFAP52
NEK6	S100A11		CHST2
NGB	SLC52A3		COLQ
NR1H2	TAP1		DUSP26
OLFML2A	UNG		ESRRA
PHF19	AATF		FAAH2
RAB11FIP3	ALS2CL		FCSK
SCAP	BCORL1		FGF22
SDF4	CASC3		FHL3
SNF8	CAVIN1		HDAC4
SNORC	CCDC85C		INPP5B
SWI5	CD151		INPP5E
SYT15	CXCL16		KCNJ12
SYTL1	CYREN		MATK
TRAF3	EIF3J		MIIP
VPS28	FYCO1		MUC1
VPS37C	GALNT2		NEK8
VPS37D	GXYLT1		PAK6
ABHD17A	MMD2		PRKCZ
AGTRAP	MT-CYB		PSMB10
ANAPC16	NOP53		PTPA
ANKRD13A	PACSIN3		REEP6
BEST3	PCDHGA3		RNASEH2A
BOP1	PDGFRL		RTN2
CHMP6	RGS10		SNRNP70
CKMT2	RHOQ		STMN3
CLTCL1	RILP		TGFBR3L
COL20A1	RPL24		TPST1
CREB3L4	RPL27		UBAC2
CYTH3	RPL28		ZCCHC4
DUSP9	RPL37A		AGPAT2
DYNLRB2	RPL41		ATG9B
LCN12	SERP1		AUP1
MMP17	SERPINB6		BAIAP3
MXRA8	SOX21		CFAP73
MYBPC1	TMPRSS5		CHST8
NR1D1	TP53INP2		COL16A1
POLN	TPT1		COQ8B
PPP1R1B	TRIM67		CSNK1G2
PSENEN	TTC30B		CYP2D7
PSMB8	ZNF423		DNAAF5
PSMB9	ARHGAP11A		FRS3
PTPN23	ARPC1B		GUSBP1
ROM1	CMTM3		H1-10
RPS21	DERL3		KIF19
SLC43A3	EIF3H		KY
SSC4D	ETNPPL		LMBR1L
STON2	FGGY		MCM6
TMEM216	FOXN3		MED24
TTLL4	GATA2		MKNK2
USP3	LAMA4		NAA10
VARS2	LPP		NDUFA4L2
WIZ	MAOA		NOXA1
ADAM33	MAP3K1		NR6A1
ADCY6	MITD1		PPP1R16B
CAPN15	NANOS1		PPP2R5B
CCDC28B	PCDHGC3		PTGES
CD8B2	PHETA1		RGS11
CDO1	PLEKHM2		RGS9
CHAD	SLC41A1		SAMD1
DLEC1	SLCO2A1		SLC4A5
EMILIN3	SNX7		SOHLH1
FGF11	SOX18		SOHLH2
FTCD	TAPBPL		SRA1
GALT	TCN2		ST3GAL3
GBP3	ACBD7		TTLL9
HMGN1	CCDC22		UIMC1
IMPDH1	COL6A2		ZGLP1
MIF4GD	CUX1		ZNF703
MRNIP	DENND2A		ABTB1
MRPL52	DGLUCY		AGAP4
NUBP1	DOCK6		AP2S1
P3H3	FIBIN		ARFGAP1
PIK3IP1	H1-0		ARHGEF4
PLCD3	OLIG1		ATP6AP1L
PLEKHG4	OTX1		B4GALT7
RCC1L	PAOX		CDK16
RPL36	RGS20		CORO1A
SLC19A1	RPL21		DENND2B
SLC44A3	RPL27A		DYRK1B
STK36	SPACA6		ETNK2
STMP1	TINAGL1		FLYWCH1
TSPOAP1	TNS1		GATAD2A
AFAP1L1	TP53BP2		JPH4
ATG16L2	TSPAN6		KCNAB3
CACTIN	ULK2		LSM6
CCDC8	WIF1		LYPLA2
CTNNB1	ADGRD1		MAPK15
DVL1	ATIC		MPG
EBF4	BTBD17		MRPL22
EEF2	CCNG1		MRPS2
EIF3B	CDK2AP1		MSRB2
EIF3C	CLCN5		MYO15A
EIF3CL	ECI1		NAA60
EIF3F	EEF1A1P5		PHKA2
EIF3G	EIF4G1		POLA2
EIF3I	F11R		PPM1N
EIF3L	GPRC5C		PRPF31
EMID1	HOMER3		RAB26
EXOSC10	MRGPRF		RAP1GAP2
EXOSC7	NFIA		RIMS4
EXOSC8	NOS3		RNF113A
FBLN2	OLFM2		SEPTIN5
FKBP14	PHACTR3		SERGEF
GALK1	PPARD		SMG6
HES4	PRTG		SMUG1
HMGN2	RAI14		SPPL2B
IFNAR2	RGPD2		TBC1D3L
KYAT1	RNPEPL1		UXT
LCAT	SCARF1		WASH2P
LGI4	SDC3		WDR5
MRPL53	SEC14L1		AGAP6
MT3	SHMT2		ANKRD13B
MTA1	TBC1D17		ANKRD13D
NT5C	TBCCD1		ATG4D
PRCD	TSC22D4		ATP5MC2
RBM38	TSHZ1		BCL7A
RFXANK	VPS37B		CABIN1
SHARPIN	ACAT1		CCDC13
SLC25A29	ACSM5		CYTH4
SLC35C2	ANKRD9		D2HGDH
SMARCD2	APH1A		DHRS4L2
TBL3	ARHGAP19		DNMBP
TPGS1	ARNT		ECHDC3
WRAP73	C19orf54		FKBP1B
ADRA2C	CENPB		FMC1
CARMIL3	ELFN1		GCHFR
CCM2L	ENHO		GGT7
CCNJL	FCGRT		HIF3A
DNAH12	FGFR1		ING5
DYNLT1	FRMD8		IQSEC3
GNA14	GOLIM4		ISYNA1
GSDMB	HHIPL1		LONP1
HSPB7	ISM1		MAP1LC3A
IMPDH2	KDM5A		MARK4
ING4	MAP7D3		MICOS10
KEAP1	METTL7A		MICOS13
KLC4	MRPS36		MRPL43
MACROD1	NRIP2		MRPS34
NBEAL2	OPLAH		MSH5
NEURL1B	PABPC1L		MYH7B
NINL	PCDHGA12		PAFAH1B3
NLRC5	RANBP17		PANX2
NSUN5P1	RBMS2		PMM1
NUBP2	RCL1		RCE1
PDPR	RRS1		SIRT6
PFKFB4	S100B		SNRPC
PHF21A	SLC35C1		TBC1D3C
PLCH2	SMAD4		TMEM132E
PLOD1	TLCD1		TMEM250
PPP2R3B	TSPAN4		ACBD4
PSTPIP1	ZIC2		ARHGAP33
PWP2	ACY3		ATXN7L3
REPIN1	AQP5		BDH1
RPL7A	ARHGEF40		CARMIL2
RPSAP58	ATF7		CENPV
SAP30	BSG		CEP164
SIGIRR	CHMP1A		CIAO3
SLC29A2	CHMP2A		CLEC11A
SMAD6	CYTH1		COPRS
SMOC1	DUSP15		COX17
SNCAIP	ECE1		DAZAP1
STK11	EEF1B2		DEF6
SUSD2	EEF1G		DPYSL4
TAGLN	FABP7		ECE2
TBC1D2	GSTM5		ELMOD3
THSD7B	H2BC5		EXOSC5
TMC8	HYAL2		FBXL12
TNFRSF25	MMAA		GDPD5
TRMT1	PON2		GFPT2
TUBGCP6	PRKCSH		HINT2
WSCD1	PRX		IGFBPL1
ZC3H4	PTTG1IP		KANSL3
ZDHHC8	PXMP4		KATNAL2
ZFYVE19	RGS3		KCNN1
ABCA9	RXRG		KIFC2
ANKRD35	SELENOK		MAGOHB
ANKRD37	SIGLEC10		MAN2C1
ANO8	TAF1B		MIEN1
ARHGAP9	TBC1D10A		MRPL38
ARRDC1	TMED1		MRPS21
CARS2	TNS3		MRPS25
CCS	TRIM41		NELFB
CHKA	TRPC3		PBX4
CORO7	TTLL11		PHLDA3
CROCC	USP40		PMM2
CYP11A1	VASP		PNMT
DDX23	WDR76		PRR4
DNPEP	ABTB2		PTCD1
DUT	AIFM3		RASA3
ECH1	APOLD1		RHOT2
ETHE1	ARHGEF37		RPL22L1
EXOSC4	ARSL		RRP7BP
FAM83H	ASAP3		SAMD14
GAS6	CBLN3		SAT2
GNA11	CCDC50		SMIM4
HSD17B10	CFLAR		SNRPD2
ICE2	COPZ2		SPIRE2
LAMC3	CRAT		ST6GALNAC6
LAS1L	CYB5R3		TAF6
MAP3K10	DISP3		TLCD3B
MAP4K2	DLK2		TMEM59L
MED16	DTNA		TUT1
MED30	DTX2		VIPR2
MEGF11	EIF3K		XAB2
METTL3	ERBIN		ZNF512B
NHP2	ERI3		ANXA1
NME3	EXOSC2		ASGR1
NPHP4	EXOSC3		BCAT2
OXTR	EXOSC9		C1S
PALM	FYN		CDH6
PCOLCE	GNG11		CFAP410
PEAR1	H2AZ2		CHST1
PGAP6	IGDCC3		CISD3
PRDM11	ILVBL		COA3
PRKY	ITPR3		CORO6
PTDSS2	LHFPL3		COX14
RASL10B	LTBR		COX20
RNPC3	MCF2L2		DALRD3
SBK1	MRC2		ECSIT
SMARCA4	MT-ATP6		EDC4
SMARCB1	MYO15B		ERAL1
SMARCC2	NWD1		FADS3
SNRNP200	PLEKHO2		GTPBP1
STK32A	PPP1R14B		HS6ST1
TAF1	PPP1R1C		LRRC46
TAF1C	PUS10		LUC7L
TAF4	S100A16		MAMSTR
TMEM132A	SIGLEC8		MAP3K6
TMEM43	SNX22		MED15
TP53I13	UBA7		METTL5
TXNRD2	USF2		MFSD10
TYMP	VSIG10		MGAT4B
ZBED1	XPO5		MRPL28
ZMAT5	YIF1A		NAT9
ZNF205	AMZ1		NCS1
	ANO1		NDOR1
	APOL6		PCGF1
	ARRDC4		PDZD4
	BAALC		PET117
	BCOR		PPP1R16A
	CACNG7		PRMT1
	CHPT1		PRPF8
	CRTAP		PRSS53
	DAP		PTPN18
	EEF1D		RBM42
	ENPP1		RHBDL1
	FTL		RHBDL3
	GALNT12		SETMAR
	GKAP1		SMG5
	GYPC		SNRPB
	HERC5		SNX21
	HMGN3		STARD10
	HMGN5		TBCE
	HS1BP3		TRNAU1AP
	HSD17B11		WASH3P
	HSDL2		WDR90
	JOSD2		AAR2
	KLF2		APBA3
	LINGO3		ARL2
	LRP3		BAIAP2
	METTL8		CD2BP2
	MID2		CDK11A
	MSH2		CES3
	NINJ2		CHCHD1
	NPFFR1		CIAO2B
	NRARP		CNBD2
	NRROS		COMTD1
	NUDT1		COQ4
	PCCA		CPLX2
	PEX11G		CXXC1
	RPL4		DDX49
	RPS20		DLGAP3
	SAMD9		DMTN
	SEPHS1		EHMT2
	SH3BP2		ELFN2
	SHPK		FABP6
	SLC16A2		FASTK
	TAC3		FBXL6
	TAOK3		FBXL8
	TNRC18		FBXW5
	TSPAN9		GAK
	UBXN6		GNG5
	ZNF185		GTF3A
	ZNF609		HILPDA
	AAMDC		HYI
	ACO2		JMJD7
	ADCY2		KCNH4
	ARHGAP35		KCNJ4
	ARSF		KLHL17
	ASPDH		LIG1
	C1QTNF7		LIMK1
	C2		LRRC24
	CBARP		LSS
	CDH24		MIB2
	CNPY3		MIEF2
	DENND1C		MRM3
	DSE		MRPS11
	EIF2S2		NAB2
	FBXL7		NELFA
	FTH1		NOP2
	GEMIN2		NPEPL1
	GIMAP2		OVGP1
	GPR146		PDPN
	GUK1		PILRB
	HIRA		PIN1
	KANSL1L		PKDCC
	L3HYPDH		PLEKHF1
	MAPK4		POLR3H
	MSH6		POLR3K
	MT-CO2		PPP6R1
	MTMR3		QTRT1
	NAP1L4		RASD1
	NDUFS7		SF3A2
	NINJ1		SH3GL1
	NSA2		SMYD4
	P3H4		SNRPA
	PIH1D1		SPEG
	PLEKHB1		SPHK2
	PLSCR3		SYCE1
	PNPLA4		TFAP4
	PRIM2		TSSC4
	PRMT2		WDR13
	QPRT		WNK2
	RND2		ZFYVE1
	RPS10		ZNF304
	RPS17		ZNHIT1
	RUBCN		AKR7L
	SBF1		AP5Z1
	SCN5A		ASIC2
	SELENBP1		B4GALNT4
	SEPTIN9		BEGAIN
	SHE		BICRA
	SKI		BRMS1
	TAB1		BUD23
	UVRAG		CARM1
	XRRA1		CELSR3
	ZCRB1		CHKB
	ZHX3		CLEC18B
			CNNM4
			COA5
			DDN
			DHX37
			DPF1
			EPOP
			EXD3
			FBXO17
			GEMIN7
			GTF3C6
			HAUS5
			INPP5K
			INSM1
			INTS11
			JTB
			KCNH3
			KCNK12
			KIF12
			KSR1
			LSM2
			LTO1
			MAPK7
			MAPK8IP2
			MAST2
			MED22
			MRGBP
			MTBP
			NAT14
			NFKBIE
			ORAI3
			P3H1
			PCYT1B
			PHF1
			PRPF3
			RCN3
			RPUSD1
			RRP7A
			SARS2
			SLC35E2A
			SLC35E4
			SLC6A8
			SNED1
			STK10
			TOGARAM2
			TRMT2A
			TSEN34
			TXNL4A
			ZDHHC12
			ZFP41
			ZRSR2
			ZSWIM7
			ABHD8
			AP1G2
			AP4B1
			ATAD3B
			B3GALT6
			BRF1
			BSPRY
			CACNA1H
			CALHM5
			CCDC120
			CCHCR1
			CCNB1IP1
			CDH3
			CIC
			CROCCP2
			CYS1
			DEF8
			DENND6B
			DGCR6
			DUS1L
			EEFSEC
			EGLN2
			ERCC5
			FAM110A
			GALNT14
			GALNT16
			GCNA
			GEN1
			GLB1L3
			GNRH1
			GTF3C1
			HINFP
			HS3ST4
			IGFBP2
			IQCE
			KCNK6
			LSM10
			LSM5
			MRPL54
			MTERF2
			MTFP1
			MTG2
			MYL5
			NELFCD
			NRXN2
			NSUN5P2
			NTAN1
			P4HTM
			PABPN1
			PARK7
			PARP6
			PARVG
			PCYT2
			PGGHG
			PIGQ
			PLA2G6
			PNCK
			POLR2L
			PPFIA3
			PPP1R18
			PPP4C
			PUSL1
			REXO1
			RPP21
			RUVBL2
			SAC3D1
			SETD4
			SH3D21
			SNAPC4
			SNRPD1
			SNRPD3
			SNRPE
			SNRPF
			SNRPG
			SNRPN
			SRC
			ST3GAL2
			STK19
			TCEA2
			TMEM86B
			TMEM8B
			TNFAIP2
			TRMT112
			TRPV3
			TUBG2
			WDR18
			WDR6
			WDR74
			ZC3H8
			ACTB
			ACTL6B
			ADCK5
			ADRA1D
			ADRA2B
			AIP
			ANKRD24
			AP1B1
			ART3
			ATAD3C
			BOLA3
			BTBD2
			CABP1
			CAMKK2
			CAMSAP3
			CDK10
			CDK3
			CFAP126
			CHD5
			CHTF18
			CTR9
			DAGLB
			DLGAP4
			DMAP1
			DNAH14
			DONSON
			DXO
			ELAC2
			ELL
			FADD
			FASTKD1
			FBXL16
			FBXL18
			FBXL19
			FIGNL2
			FJX1
			GALNT8
			GAPDH
			GET4
			GHDC
			GLRX5
			GMPPB
			GRAMD2A
			H2BC19P
			HPS1
			HPS6
			KLHDC8B
			KLHDC9
			KMT2A
			KMT2B
			KMT2D
			LUC7L2
			LUC7L3
			MAP3K14
			MAST1
			MCRIP1
			MEN1
			MEX3A
			MGAT5B
			MOK
			MZT2A
			MZT2B
			NABP2
			NARF
			NEK5
			NOL12
			NOP10
			NTMT1
			NXF1
			OGT
			PAXIP1
			PAXX
			PGP
			PIAS3
			PINLYP
			PKD1
			PLPP5
			PLPPR2
			PLPPR3
			POLL
			POLR2J
			POLRMT
			PPP1R32
			PRKAR1B
			PRPF18
			PRPF39
			PRPF40A
			PRPF40B
			PRPF6
			PTPRU
			PTRH1
			PTRHD1
			PYCR3
			PYGO2
			RAC3
			RAD51C
			RAD51D
			RGS8
			RITA1
			RNF112
			RPTOR
			RPUSD2
			RSKR
			S100PBP
			SCYL1
			SETD1A
			SETD5
			SF3B2
			SLC25A35
			SLC25A43
			SNCB
			SNRNP40
			SNRPB2
			SPACA9
			SPTAN1
			SPTB
			SPTBN4
			SPTBN5
			STAP2
			STX10
			STX1A
			SUPV3L1
			SYNGR3
			TAF1D
			TAOK2
			TECPR1
			TRAPPC5
			TSTD1
			TTC28
			TWF2
			TXNL4B
			USP4
			VILL
			VPS33B
			WBP2
			YDJC
			YPEL3
			ZBTB46
			ZBTB48

### Sheet: Down-regulated
1173 common elements in "BP", "MD" and "SZ":	603 common elements in "BP" and "MD":	633 common elements in "BP" and "SZ":	1291 common elements in "MD" and "SZ":
SNCA	FKBP1B	CDKN1A	PSEN1
PRKN	CALM3	HCN4	DLG1
PPP3CA	DRD1	KCND3	ITGB1
GRIN2A	KCNB1	ZFP36	HIF1A
PRKACA	RYR2	HTR3B	HSPA8
CACNB4	SLC9A1	ARC	PTPRC
ATP6V1A	GSK3A	MYC	AKAP9
CACNB2	RAB3A	FOS	ANK3
OPRM1	CHRNB2	HSP90AB1	DHX9
SLC8A1	CALM1	HSPB1	VPS4B
ATP1B1	GRIA1	BECN1	ABCA1
ATP6V0C	CACNA1D	ATP5ME	PICALM
PPP3CB	SCN2B	HTR3A	GRID2
KCNA1	CACNG3	PLK3	SPAST
CACNA2D1	SCN3B	RGS2	PIKFYVE
SNAP25	CHRM1	RUVBL2	AGO2
GRIN2B	HSPA1A	ATP6V1F	CLCN3
ATP2B4	CHRNA3	NDEL1	PLCB1
STXBP1	STX1B	ATP1B3	SLC12A2
KCNC2	PRKCB	TRDN	KCNA2
CAMK2D	CACNG8	CELF4	CLASP2
EPHA4	MEF2C	DCTN1	CNTN2
CDK5R1	SLC8A2	KCNC3	MTMR2
KCNJ3	FBXW7	IER3	HSPA2
SYT1	SLC8A3	KCNN2	NBN
SYT4	UCHL1	ANXA2	NF1
HCN1	STX3	BAG3	VAMP7
OPRK1	P2RX4	KLF4	CLIC2
PRKCE	ADRA2A	ACTB	RB1
SYNJ1	PRKCG	EGR1	PKP2
CHRM3	ATP6V0D1	NGFR	SORL1
FKBP1A	ATP6V1B2	RAB11FIP5	MED1
GSK3B	AQP1	BCL3	JAK2
PRNP	GABRB3	DDIT3	ACTL6A
CUL3	ATP2B2	EGR2	SFRP1
BRAF	EPHA7	ENY2	SYT11
GRM5	PRRT2	IRS2	TMED10
ATP1A1	GRIA3	NSG1	DMD
ATP2B1	GLRA2	CACNA1F	KIT
DTNBP1	GTF2B	CHRM2	MTM1
NETO1	NPTX1	TRPV2	NRXN1
MAP1B	KCNB2	CASQ1	RAB10
AKAP5	P2RX5	EIF6	ABCB1
GABRB2	PPP3CC	NR4A1	ESR1
APP	KCNS1	PARN	HTR2C
GRIN3A	NR4A2	PTPRN2	GPM6A
PPP3R1	OPRD1	ATP6V0B	SLC12A6
GABRG2	RGS4	CHMP2A	SLC24A2
GABRA3	TRIP13	NDUFS2	STK39
GLRB	ANXA6	PRKCD	SYNJ2
PRKAG2	CACNA1E	THBS1	AP3M1
ITPR1	KCNIP4	DUSP1	DKC1
KCNAB1	EFNB3	LMNA	RAB8B
KCNH1	NOS1AP	BSN	RPS6KB1
ATP6V0A1	MAPT	PRPF19	ZMPSTE24
NEFL	SCN8A	SMYD3	HLA-DRB1
SCN1A	ATP6V1G2	CHMP7	PTPRD
CPEB3	KCNJ6	CNR1	PIK3R4
TAF7	KCNQ5	NDUFC2	SLC30A1
UBQLN1	MAPK8	SPHK1	SLC30A5
GABRA1	STC1	NDUFA5	CREB1
NEDD4L	THY1	NR4A3	SNAP23
SLC4A8	ATP6V1E1	ADCYAP1	ACSL1
DNM1L	CDK5RAP1	AMBRA1	FBXW11
RAN	PKM	GRIPAP1	ITGA2
UNC13A	SYP	SNAP47	NLGN4X
GABRG3	ATP2B3	UQCRFS1	STX7
NPTN	HPCA	PTPN3	ATP8A1
PIK3CB	OPRL1	INPP5J	CX3CR1
ATP6V1D	SERPINF1	TSG101	EDNRB
GLRA3	ATP5F1B	BTG2	KCNA4
PCLO	TOMM40	CX3CL1	B2M
RAB11A	BABAM2	DNAJB1	CDH1
SCN2A	CACNA2D3	DUSP10	CLIC4
PRKAR2B	ADARB1	NPPC	PIK3C2A
SYT2	CCNB1	SNU13	ANO4
ELAVL4	ALS2	EIF5AL1	DICER1
BLOC1S3	MAPK14	SNRPD2	LIG4
CARTPT	MEN1	SOCS2	PIK3CA
HERPUD1	PPP2R1A	TESC	STXBP3
MAD2L1	ZWILCH	BRD4	CANX
ROCK2	CPEB1	IGF1	CD74
ATP6V1H	MCOLN3	ATF3	HLA-DRA
ERC2	SHISA9	BCAP31	INPP4B
GABRQ	SMURF1	RC3H2	PRLR
RC3H1	TBPL1	SVIP	RAB27A
SLC17A6	USP7	VGF	SLC5A3
ATP6AP1	YWHAH	GADD45A	TAF2
GRM1	AP1S1	NFKBIA	NPC1
PRICKLE1	CDK5R2	ISCU	BDNF
SUMO1	CSNK2A2	MSX1	MAP3K7
TOMM70	NRGN	NOS2	BLOC1S5
CDC42	PIN1	RNASEK	SCARB2
EFNA5	PIP4K2C	SART1	SLC4A7
PDE4D	SYN2	CHMP3	ACSL3
RAB27B	CLSTN3	DENR	KCNT2
UBE2B	ENO2	DUSP16	NFE2L2
VPS18	PAK1	GRIP1	SLC11A2
EXOSC9	RRAD	MYH7	ATP2C1
PAK3	NDN	PIK3R3	ATP8B1
TOMM20	SLC9A7	PRPF8	GREM1
TOR1A	DNM1	SMCR8	SDCBP
KCNS2	EIF4A2	CCNE1	SLC38A2
NOCT	MYCBP2	CNTNAP2	EPHA3
STIM2	NDFIP1	DUSP3	EXOC1
VDAC1	SV2B	ENSA	NUP153
ATP6AP2	FBXO11	LSM4	OSBPL8
CACNG2	MED31	PTTG1	CUL5
GEM	SEC16A	E2F3	EXOC5
SLC4A10	C1QBP	EIF4A1	KHDRBS1
SLC9A6	CAMLG	ERRFI1	PLD1
STAU2	LMTK2	IL4R	PLP1
ACVR1C	PPIA	JPH1	RUVBL1
ATP6V1C1	SEC61A2	JUNB	SCN3A
HTR1A	SIAH2	PFKFB2	TENT2
KCNK1	SNAP91	PI4K2A	VPS41
KCNV1	SYT13	BDKRB2	YEATS4
NPM1	ATG16L1	BLOC1S4	ACSL5
PER2	CHP1	DDX25	ARID2
PLK2	SEMA3E	KLHL15	G3BP1
SUV39H1	SH3GL2	NGDN	IL1RAPL1
CHMP1B	VSNL1	NOC2L	LEO1
HMGCR	AP1M1	PIM3	SEMA4D
MAP2K1	CADPS	RPUSD4	SLC39A10
UBE3A	CNTNAP1	SF3A2	TMEM165
BLOC1S2	EGF	SRSF12	ATP11C
CELF1	EIF1B	MED6	CAPN3
BAG4	PACRG	SNRPA1	CDC73
FLRT3	EDEM1	TRAF3IP1	CRK
KCNG3	HELB	VAMP1	DLAT
PPP1R15A	KIFAP3	AGK	DLD
VMP1	MTFMT	GTPBP2	GOPC
XBP1	RARA	PTPRT	LAMP2
C9orf72	STMN2	RNF113A	NUP98
FGF12	TXN	CCNA1	SEMA3A
GRIA2	CCR6	CITED2	SF3B1
GUCY1B1	FANCD2	GPLD1	TOGARAM1
INPP5F	MCTS1	HABP4	TYMS
KDM1A	POM121C	HBEGF	CCT4
KRAS	SSB	LGMN	CNTN1
NEFH	SYNGR1	MAP1LC3B	DR1
PFKP	ACTN2	SF3B2	HLA-DQB1
RAB3B	MED26	SMYD1	ITCH
SNRPB	NHP2	TCAF1	PPARGC1A
DYRK1A	SUPV3L1	TRPC4	SMC4
EXOSC6	TTC8	COPG1	BACE1
PAFAH1B1	UBE2I	DCUN1D3	CCR1
PTPRO	RAE1	DDB2	EIF2AK2
FFAR4	RASGRF1	EFTUD2	ELOVL5
MASTL	SLITRK5	IK	ELOVL6
RNF168	SMYD2	ISG20	FCER1G
DIS3	CCNF	LSM3	IQGAP1
KCNH5	CD44	PSMC5	NCK1
MAPK9	NAT10	SARNP	PLEK
MEF2A	RTEL1	TADA1	PTGES3
YTHDF2	TPX2	TXNL4A	TMEM106B
CNOT7	CNIH3	FASTKD3	TMTC4
DCC	MET	FOSB	CCDC88A
MAP2K4	MYB	GRPEL2	CNOT1
NSF	NMT1	PLAUR	EXOSC3
RAB1A	SLC1A6	PRDM1	GTF2A1
RTF1	CCN3	RELB	HACD2
STXBP5	DPP10	TNFRSF1A	HLA-DPA1
WASF1	ELP2	BOP1	MBTD1
ATP8A2	NCALD	CDS1	MMGT1
CDKL5	RINT1	GUCY1A2	P2RY12
EIF4E	UFD1	JADE1	REST
HK1	USP36	LRFN5	SNX18
HPRT1	DCP1A	MT2A	TNKS2
HTR7	NOP10	PELI1	ATP8B4
RBM24	PIRT	RNF139	GCC2
RTN4	PRKCI	SHB	MSH2
SLITRK3	RBFOX1	TNFRSF11A	NR3C1
SYN3	TFB2M	TRAPPC2	PROX1
AKAP6	USP5	AZGP1	SMC2
EIF5A2	ZDHHC23	CHCHD4	SYVN1
LARP1	AP2A1	COX18	CCDC186
MAPK1	C2CD5	EIF4A3	CERT1
NAF1	CITED1	EIF4B	EXOC6B
SEH1L	DLG3	FZD3	HNRNPA2B1
SGK1	DNAJC2	HSPA14	KIF2A
SLITRK1	DPM1	MED19	PIGK
TACR3	FBXL2	MED24	PPP1CC
TENT4B	ICE1	PDHA1	RANBP2
HECW1	MPP1	PPP4R4	RAP2A
ING2	NPLOC4	RBM3	TRMT1L
LIN7A	SLC15A4	RET	YTHDF3
MAGOH	TAF7L	SF3B4	GPR37
MOAP1	TRUB2	TIMM8A	KLHL24
RNF6	BASP1	TUBGCP3	LCMT2
TRIM37	FDXACB1	ABRAXAS2	NUP133
UBQLN2	NFASC	CDCA5	SEMA3C
ARIH1	NUP205	CEBPG	SNX3
BBS7	PUS7	DBF4	SPTLC1
BTRC	SLIT3	FGF14	TRMT10A
EIF2A	SOD1	FOXO3	UGT8
EIF4E2	TCERG1	HNRNPA1L2	ACVR1
HSPA9	TDRD5	PELO	APOL1
SNRPF	UBE2T	PRC1	CADM1
USP14	AP3S1	SST	CCNE2
YOD1	ARFIP2	TNNI3K	CD38
AGBL4	BCL11A	USP39	CHAMP1
AK5	CLIP1	ZGPAT	HACD1
CLTB	KALRN	CDC37	HAVCR2
CPEB2	KL	CNTN5	MAGT1
PPP2CA	NSG2	ELAC1	METTL2A
SLC9B2	RHBDD2	NDUFAF1	MYO1E
TIMM22	SEC31B	PLSCR1	RDX
UBE2N	SLC6A7	PRKCZ	SEMA6D
WDR47	AP1G2	RNF115	SIRT4
AFG3L2	EMC3	RRS1	TYW3
ARL6	ENC1	SNRPA	VPS13C
BCL2L1	FARSB	TSSC4	B3GNT2
ETF1	FRG1	BHLHE40	EIF4G3
GRM7	HENMT1	BUD31	ENPP2
SNRPD1	IGFBP3	CXCR4	FUT9
SNRPD3	NPY1R	DCUN1D2	KPNB1
AP1S3	PSMD13	DNAJC19	ST6GALNAC3
CDKL3	SSTR3	KCTD10	STAG1
CPEB4	VRK1	MAP10	TYRP1
EIF4ENIF1	ANO3	MARK1	USO1
EXOC8	CALM2	RASIP1	VPS37A
KIF3A	CELF2	RPRD1B	WASHC5
LDLR	CHN1	SLC25A25	BCL10
TUBG1	CLSPN	ZRANB3	CD55
UBASH3B	CPNE5	ADRM1	CYBB
VHL	DERL2	BMF	CYP7B1
ARL8B	DONSON	BMS1	EFL1
ATXN7	FBXL20	CCNO	EPC2
DCLK1	LAMP5	CISD2	FA2H
GSPT2	LMNB1	CWC15	GLTP
HECW2	NNAT	DUSP5	HLTF
OCA2	PPAN	IMP3	LRRC8D
ROBO2	RPH3A	KAT14	PANX1
SNRPB2	RPUSD3	MCL1	PPP1R12A
SNRPE	SLC6A17	MRPL42	SELENOT
TUBB4A	SLC6A20	NUDT18	SLC30A6
ZNF675	SRP19	PNP	ST8SIA4
BCL11B	TRIT1	RRP7BP	SUZ12
CCT8	VCPKMT	SLC41A2	VAMP4
CDC27	AHCTF1	TSHZ3	ZDHHC20
CLTC	ASH2L	TXNL4B	ANGPT1
HTR1D	BCL7B	UTP4	C1QL3
RNF19B	CLBA1	ARPC2	CNP
UBE2D3	CYP26B1	AUNIP	CRY1
UBE2Q1	DAW1	CLGN	GNAI1
BMPR2	GDA	DDX28	GOLPH3L
COP1	HARS1	FURIN	LMAN1
EXOC6	IFRD1	GPR3	QKI
HOMER1	NIPAL2	MAGEL2	RAB11FIP2
MYO5A	POLR3A	PLD6	RAB14
NDUFA9	SLC26A8	THBD	RORA
PFN2	TMEM63C	TOM1	SEC24B
RRN3	ZCWPW1	TUBA1C	SMCHD1
SEMA3D	ANAPC1	BMERB1	SOCS5
SEMA7A	AREL1	CARM1	SPART
SIAH1	CDK13	CCN1	TACR1
TERF2IP	DYDC2	CCNL1	TAOK1
TIMM17A	FOXJ3	CISD1	TIGAR
TIMM23B	GABBR2	CORO1C	TRAPPC11
TOPBP1	MRPL58	FBXO33	TRIM24
UBE2K	NFX1	FOSL2	TRIP12
WASL	PIP4P1	FOXG1	TRRAP
ZPR1	PPP2R5D	ITGA5	ZDHHC9
BAG5	RARS1	ITPRIP	ACER3
CENPF	RBBP5	MLKL	ARFGEF1
CLTA	RBFOX2	MRPS30	BOD1L1
ERLEC1	RIT2	NFIL3	CD47
ERO1A	RTN3	NOP56	DDX46
HIPK3	SAXO2	NRG3	GNAQ
KAT7	SKP1	PANK2	JAM3
MC4R	TOMM34	PDK1	KIF11
NUP93	UBE2V1	RAD18	NAPEPLD
PDE12	CABYR	RAMAC	OSBPL3
PDHX	CDH9	RAPH1	PDCD10
PGRMC1	CEP19	SYF2	PRKG1
RAB6A	DRP2	TNFAIP3	SPP1
SMN2	GTPBP3	TRMT2B	TMEM59
TAF4B	NCOA1	TYW1	TNKS
TMED2	PGAP4	UBE2R2	BET1
UBR3	RAB6B	UGCG	CNKSR3
UCHL5	RARS2	USP27X	DCK
WARS1	RBBP6	VDAC2	ECT2
YWHAZ	SRRM4	AK6	EPS15
B4GALT5	STEAP2	ARL4C	FAR1
CCSAP	TTBK2	CEBPD	LEPR
CMPK2	TYW1B	DKK3	NECTIN3
DYNC1LI1	U2AF1	GLP2R	PCDH17
EIF4E1B	XPO7	GNG13	PIP5K1B
GABRA4	ADTRP	IL13RA2	PKN2
HSPA5	ATG2B	IRF2BPL	RUFY3
AP3M2	BRF2	MRPS10	SESTD1
ATL1	CCDC39	MRPS16	STRN
BRCC3	CYP2E1	MT-RNR1	TPBG
CADPS2	DGKE	MYO5B	TRPM3
EIF2B3	DNAH5	NOC4L	UFL1
GABARAPL1	DTWD1	OBI1	ARF4
HSPA4	GDF7	PACS1	ATP7A
LRRTM2	IPO9	RAD1	BVES
LRRTM3	IRF1	RHOB	LRRC8C
NOLC1	MBOAT7	RMND1	MSH3
PLPPR4	QRICH1	SERPINH1	NUDT12
POLR2A	QSOX1	STK24	PBRM1
RNF41	RFTN1	ZDHHC13	PUM2
SF3A3	RSPH4A	ZNF622	RNF125
SLC38A1	SIRT7	ZNF804A	SEC24A
SLU7	SLIT2	ABL2	SLC1A1
SNIP1	SRSF2	BICD2	SLC33A1
AKIRIN2	SSBP1	CHAC1	SNUPN
ATP6V1G1	TENM2	FUNDC1	STAM2
B4GALT6	CDC26	GPR83	ABCE1
CCT5	CPSF7	INTS12	ABHD17B
CCT6A	CWC25	KANSL3	ARCN1
GTPBP4	DNAJC7	MRPL3	ATAD1
INA	DUSP12	MRPL30	B3GALT1
INSIG1	FAS	PARP11	DEK
MAS1	KDELR1	SIK1B	ESCO1
MEAF6	MCUB	SPATA33	FBXL3
MRPS27	MRPL18	SRP14	GAD2
MTMR7	PCF11	ACP1	GFM1
NOL6	PHLPP2	CHPF2	KDM6A
PIAS1	PLAGL2	CHSY1	LPCAT2
RAB3C	POP4	ERP29	LYST
RASGRP1	PPEF1	HEXIM1	MAN2A1
WDR43	RABL2B	ICAM1	MED23
WDR82	SLC26A4	KAT8	MORF4L1
YWHAG	SRRM1	MYCN	MYOT
AAK1	SULT4A1	OSTN	SLC10A7
CBX4	TEKT1	PAF1	SLC30A7
CDK14	TRMU	PCDHB2	SMARCAD1
DYNC1I1	UBE2QL1	PITHD1	SMC3
FEN1	UBE4B	PLK4	SYNRG
KLF5	VASH2	PSMD2	TMED7
MCTP1	VPS53	RAP2B	TMTC2
NAP1L2	ACTR10	RGS1	TMTC3
PPIH	ASAH2B	SF3B5	TRAM1
PRKAA1	B3GAT3	SPAG1	ABCG2
PTBP2	BBS12	TAF5L	AKTIP
PUM1	CPNE6	TMIGD3	ALCAM
RPP40	CTU2	UBC	ANGEL2
SAE1	DNAH6	UBXN10	ANLN
SDR16C5	DNAH9	VSTM5	COPA
SRPRA	FAF1	XRCC6	CUL4B
SRSF3	FBXO27	ZRANB1	DIP2B
THOC5	FBXO40	ATG10	DPH3
UBE2W	FKBP5	CCDC136	FIGNL1
USP25	GHITM	CDON	PDS5A
YWHAB	GOT1	CWF19L1	POLR2D
ZNF365	LSM11	DDX19B	PRMT3
ABT1	MAP3K9	EAPP	RAB21
CAMSAP2	NAV3	EID3	RAD17
CBLN1	NRN1	FAM81A	RASA1
CDH8	PEG10	GNPNAT1	RBBP4
CLSTN2	PPWD1	ISCA1	REEP3
DIMT1	PSMD11	JARID2	RGS7BP
DNAJB6	RNF150	LARP6	RNF13
ENTPD7	RXFP1	LDOC1	SLC25A13
FTO	SLF1	MRPL35	SLC31A2
HSP90AA1	SRSF7	NEIL2	SOCS6
KPNA2	TGM3	PHF20	THOC2
OPTN	AP3D1	PSMB7	TMEM168
PDK3	AP3S2	SERPINB8	USP16
PREPL	ATR	SIDT1	ZBTB20
RTRAF	CENPH	SRSF8	ZNRF2
SEC23A	DGKG	TICAM1	ABCD3
SNRPN	DIRAS2	TTC19	AQR
SNW1	ELP5	AMIGO2	ARID4A
SNX30	FANCI	ARG2	ATP13A3
AGFG1	FBXO21	ASAH2	ATXN3
CRHR2	FKBP1C	B4GALT4	CBLL1
CYLD	GRB14	CAMTA1	CDH2
DLGAP1	GRM8	CCDC6	DHX8
DUSP6	HYPK	CCL28	DIPK2A
EIF2S3	INTS6L	CD83	EDEM3
GDAP1	LMO7	CIR1	EPHA6
GGNBP2	MCF2	CSRNP1	GTF2E1
GUCY1A1	MINDY4	DDX42	IFIH1
LMO4	MLLT11	DYNLL2	KPNA5
METTL14	NAAA	EEF1E1	MSL2
NOP58	NLK	FAM110C	N4BP1
PDCD6	NMNAT2	FBXO25	PCDHB13
PPM1E	NSUN6	FOXRED2	PCM1
PRPF4	NTMT1	GAD1	RAB3GAP2
PSIP1	NUDT4	IRS1	RFWD3
RGS7	PDIA5	LRP11	RNF2
SEPTIN6	PFDN1	METTL2B	SF3B6
SORCS3	PFDN4	MT1E	STAT1
TERF2	PSMA3	NOVA1	STT3B
TRMT12	PSMB1	PRPF31	TMEM74
VCP	PSMB3	RAB9B	TRAM1L1
DDX20	REEP5	RIMS3	UBE2A
DNAJB14	RTN1	RNASEH1	UBXN2B
EIF5	SLC47A1	RSPO3	ASAH1
FAF2	SMYD5	SGPP2	BAZ1B
GNG2	SUPT7L	STIL	BMI1
GNL3	SVOP	TAC1	CWC22
IMPA1	UBE2Z	THAP7	CYP51A1
KPNA1	ADAM23	TICAM2	DOCK8
LRRC4C	ADCK1	TNRC6C	GOLGA7
MTMR4	CAMK4	ARL15	GPC6
NDFIP2	CAVIN4	BMT2	GPD1
OPA1	CCDC181	C2orf69	ITSN2
PGAM5	CENPP	C5AR2	KDM4A
PIK3R1	CHST5	CD52	NCOA4
PRKAA2	CPNE4	CDH18	PPCS
PSMC1	EMC4	CENPO	RBMX
RUNX2	EPB41L4B	CH25H	RICTOR
SNRNP40	FRRS1L	CLDN5	SLC39A8
TOE1	KDM2A	CRTC2	STARD4
VPS13A	LSG1	CSTF1	TRAPPC10
ZNF207	MDH2	EIF3A	UBE2D1
AK7	PPHLN1	EIF3D	BIRC6
AMPH	PPRC1	ERO1B	BTAF1
ATP9A	PRDM2	EXOC4	CA2
DGKI	RAD51C	EXOG	CCP110
EPB41L3	RASL11B	FBLN5	CNTN6
GAR1	RFC2	GNL1	CTCF
IARS1	RRAGC	HSPE1	EMC1
KLHL12	STAMBPL1	IDI1	FBXO38
LRPPRC	USP42	MPV17L	GLYR1
MAN1A1	USP48	MRGBP	HACD3
MAP9	ANGPT2	NEDD9	HR
PPM1A	B4GALNT1	NEUROD6	IGSF11
RNFT2	B9D2	PEX26	LARP4
SCAF8	BZW2	PHF1	LCLAT1
SLITRK4	CAPNS1	RSL24D1	LSM1
SNX10	COPS8	SAT1	MTO1
SSTR2	DCAF1	SLC24A4	PHF20L1
TBK1	DZIP3	ST8SIA1	PIP4P2
THRB	FHOD3	TIPARP	PMAIP1
WTAP	GPR89A	ULBP3	RAB33B
XK	GRK3	VPS29	RIOX2
YTHDC2	IFI30	ZNF304	RNF138
ZFPM2	KNCN	ZNF335	SGMS1
ARHGEF7	MICAL2	AKT3	SMU1
CCNH	PRPS2	ATOH8	SWAP70
CD200	RP9	BRINP1	TDRKH
CDC7	SETBP1	CDC42EP3	TTC30A
CLCN4	SMAD3	CHST9	VCPIP1
CNKSR2	SPIRE2	DNAJB5	XPO4
DDHD2	ST8SIA3	DSTN	ARID4B
DDX21	SULF1	DSTYK	ATF6
DERL1	TLL2	EID2	CD68
ENTPD4	TNC	EIF3J	CDC5L
G3BP2	ABHD10	EXOC3	CENPC
IMMT	AP5B1	FDX1	CEP135
KPNA4	ARPC3	GHR	CMTR2
MARCHF6	CADM3	GPR137C	CUL4A
MPHOSPH10	CBR3	GSR	DIXDC1
MTMR6	CELSR2	HPR	DPY19L1
MTPN	CNOT2	HSF2	GCLM
NRXN3	DCAF4	IER3IP1	GDPD1
NUP155	DDI2	KLF6	GNRHR2
PDYN	DDX24	MAPK6	GTF3C4
PNOC	DOP1B	NCBP2	IPO11
PRPF40A	EIF3E	NDST3	NUP37
RAD23B	FAP	NFKBID	PIGT
RANBP6	GCNT4	NHLH1	PPP1R15B
RETREG1	HERC1	PDE8B	PRIM1
RNMT	HM13	PSPC1	RAB18
SARS1	IDH3B	PTH2R	RAB6C
SH3BP5	KIF21A	RDH14	RFFL
SLBP	MICU1	RTKN2	SLC38A5
SLC6A15	NOP16	RUBCN	TCF7L2
SRPK1	OR2L13	SENP1	UBE4A
STRAP	ORC4	SERTAD1	UFM1
TUSC3	PFKFB3	STAC	XRN2
WEE1	PIP5K1A	TMEM9	ZW10
ZFAND1	POSTN	TNFAIP8L3	ATG5
ZMAT2	PRKAG1	TNFRSF1B	ATL2
ZYG11B	PRRC2C	UBE2F	BAG2
ACSL4	SENP5	ACTR1A	CSE1L
AP2B1	SETDB1	ADNP2	DCLRE1B
ATF2	SEZ6L	AKAIN1	EIF1AX
CCDC47	TENM3	ALKBH3	ETV1
CFAP20	UAP1	ANKRD2	FXN
CHL1	UBA5	BCAS4	FYTTD1
CRCP	WDR19	BYSL	GSPT1
CRHBP	ZNF706	CCDC3	IPMK
DCUN1D4	AMY2A	CCNYL1	KIDINS220
DNAJC6	APOO	COQ7	KIFBP
EGR3	ARMC9	CSNK2B	LBR
EIF2S1	ATXN10	DDB1	LNPEP
ELL2	AUH	EHMT2	MAG
FEM1B	CLMP	FLVCR1	MARCHF7
GARS1	COQ5	GPR4	MFSD2A
HNRNPM	CSNK1G1	GREM2	NIPA1
HSPH1	CSTF2	GRIA4	OLR1
HYOU1	DHDDS	GTPBP10	PCDHB3
NAPB	ELP1	HACL1	PDE8A
NUP50	ELP3	HCCS	PDGFD
PIGA	GGA3	HCFC1	PIEZO2
POLR2J3	GRM2	IMP4	PPP1R8
PSMC6	IKBKG	INSM2	PTPRB
PSMD14	IQCJ-SCHIP1	IRF2BP2	SACM1L
SCG2	KCTD4	KANSL1	SH3GL3
SEC24D	MDH1	LGI2	SLAIN1
SENP2	METTL17	LIPH	SRP72
STXBP5L	MYLIP	MCRS1	SUCLA2
TRMT6	NELL2	MT-RNR2	TOP1
TSPYL2	NFYB	MTHFD2	TRAPPC13
UHMK1	NFYC	NELFA	TRIM23
USP30	NOMO1	NELFE	TRIM44
UTP25	NOMO2	NUS1	UGGT1
WBP11	NSD3	PAXIP1	USP10
AHR	PALMD	PDSS2	ADAM9
ATP2A2	PARVB	PTBP3	ARMCX3
BCLAF1	PINX1	PXN	CD84
CDK17	POLR3G	RCAN2	CEP97
CPSF6	PPIL2	RCL1	DOLK
CTPS1	PPIL6	RIOK2	ETAA1
DDX1	PPP2R5B	RPL26	FAR2
EIF4E3	PTDSS1	RPL36AL	GALC
KPNA3	PTRH2	RPL38	GJB1
LRRC7	RAB35	RPL7	HACE1
MED4	RAPGEF2	SAMD12	IFT57
NECAP1	RMC1	SIRT5	IWS1
NEK10	RPS6KC1	SLC25A3	KAT6B
PES1	SEC13	SMARCA4	LSM8
POLR3C	SIN3A	SMARCB1	MARCHF5
RAB12	SLC35B1	SNURF	MICU3
SBDS	SMPD3	STS	NIPAL3
SLC25A46	TASOR	TPR	NIPAL4
SRPK2	ZNF385B	TSR2	OXR1
SUB1	ABHD12B	UTP23	PCBD2
TRAPPC6B	ABHD16A	VPS36	PDHB
AQP3	ACD	WDR5	PDIA3
BCAS2	ALG14	AAGAB	PMP22
BRIX1	ARL2BP	ADAMTS1	PPIG
CBLN4	B3GALNT1	ALAS1	PPP1R9A
CDC40	BRPF1	AMFR	PPT1
CYFIP2	BRPF3	ARID1A	PRELID3B
EAF1	BTBD10	BARD1	RNF111
ECPAS	CCBE1	BEX3	RNGTT
FASTKD2	CHST15	BOD1	SERINC1
FHL2	CMAHP	BRCA1	SON
GLRX2	CMAS	CASC3	STAMBP
GLS	CTC1	CCDC9	SYPL1
GPD1L	CUL2	CD93	UBE3C
HTR2A	DCAF13	CHGB	WASHC4
KPNA6	DDX5	CLN3	ZFYVE16
LARGE1	DNA2	CLPB	C1GALT1
MLIP	EP300	CNIH4	C1GALT1C1
MORF4L2	EPDR1	CNOT8	CHD9
NCOA7	FANK1	CNTN4	CHORDC1
NDC1	FCGR1A	CYB5R2	CLINT1
NNMT	GPR155	DACH2	FDFT1
NUAK1	GPR61	DCP2	GTF2H4
NUP58	GTF2H5	DCPS	HAUS2
PARD6B	HS3ST2	DDX23	HNRNPA3
PGAP1	KATNAL1	DLL4	INIP
PLXNA2	KDM8	DNAJC25	KLHL42
PPL	LGALS8	DUSP11	LTN1
PPME1	LIG1	EGFL7	MTDH
PSMA6	LIG3	EHMT1	MX2
PTGER4	LPCAT1	EIF4G1	NFAT5
PTPN1	LRRC49	FAM47E	NMD3
REEP1	LZTFL1	FAM76B	OAS2
RLIM	MAN2A2	FGF9	PHF14
RRP36	MTOR	HMG20A	PLEKHA1
RSL1D1	MTRES1	HNRNPA1	PLPPR5
STX6	NAE1	HS3ST1	PPM1L
TARS1	NGLY1	HUWE1	PRPS1
TBR1	NOL10	IER2	PTPRG
TDG	ORC5	IKBKE	RFC1
TRIM36	P4HA2	ING3	RNF128
UBE2E2	P4HTM	ITPKB	RPN2
UBE2V2	PARK7	KAT5	SC5D
UTP3	PCNA	KAT6A	SEC62
WBP4	PDPK1	KCTD6	SLC44A1
ABCF1	PIAS2	KLHDC10	STYX
ACVR2A	PIGU	KRI1	TAF13
BNIP3L	PLB1	LAMP1	TBC1D23
CAP2	PLPP1	LAPTM5	TCHP
DNM3	PLXNC1	LSM6	TDP2
FASTKD5	PRMT6	MAGI1	TGOLN2
FBXO3	PRSS16	MECP2	TMOD3
FSTL4	RANGRF	METTL7B	TUBGCP5
GJD2	RBM17	MFN2	UBA6
GRSF1	RDH5	MGAT4A	UBE2E1
HPS6	RHOT1	MMS22L	WARS2
KBTBD6	RIOX1	MRPL19	ACTR6
KLF10	RNASE4	MRPL50	AP5M1
LTV1	RPA1	NAA40	C1D
MAPK10	RSBN1	NOP14	CARD16
MRAP2	SEC31A	NOP53	CDH19
MYADM	SLC27A2	NOP9	CFL2
MZT1	SMG6	PAIP1	DCTN4
NEFM	SMPDL3A	PAQR3	DNAJB4
NEGR1	SP100	PAXBP1	DOCK10
NHLH2	ST8SIA5	PHF19	ENTPD5
NPTX2	SUN1	PIH1D1	ERCC6L2
OLA1	SURF4	PITPNA	FAM98B
PLAA	SYNE1	PMVK	FBXL5
PPARGC1B	TAF8	PTMS	FICD
PSMD1	TDP1	PTPRM	FUT8
PSME4	TINF2	PWP2	GCLC
RAB7A	TRIM27	RALB	HECTD1
RLF	UPF1	RBM4	IFIT5
SORBS2	UPF3B	RGS17	LACTB2
TAFA2	USP47	RHOA	LRIF1
TCP1	ZMYM2	RPF1	MOSPD2
TMEFF1	ZNF143	RPL11	NHLRC3
TSPAN13		RPL22	NPAT
TSPYL5		RPL23	PBX1
USP15		RPL37	PCDHB16
USP33		RPS13	PRKACB
AFF2		RPS17	RAP1GDS1
AP1AR		RPS24	RP2
ATG14		RPS6	SENP6
CD24		RRP7A	SF3B3
COPS3		RYBP	SGK2
DDX10		SDC4	SOAT1
DHX29		SEC22A	SRGAP2C
DNAJA4		SETD7	TARS3
DNAJC27		SNRNP200	TBL1XR1
EFR3A		STN1	TMEM98
EPC1		STX17	TRIM2
FEM1C		STX8	UNC5D
HNRNPA0		TBL3	USPL1
KMT2A		TGFBRAP1	WDPCP
KRR1		TMEM65	XPOT
MAL2		TMF1	ZC3H13
MRPS23		TNIP2	ADK
NLGN1		TRAC	ALOX5AP
NOL9		UPF3A	CILK1
PAK5		UTP6	GALNTL5
PCGF6		VPS13D	GCFC2
PDP1		WDR37	GDI2
PIGX		WNT2B	HNRNPAB
PSMA4		XKR4	IFIT1
PSMD7		ZC3H15	KLHL13
RAB2A		ZNF639	LRP8
RSRC1			MED13
SGIP1			MINDY3
SPSB1			MRC1
SPTSSB			MTMR9
TIAM2			NAA15
TP53RK			PGRMC2
TRUB1			PHF6
ADAR			RAB2B
ANKS1B			RAP1B
ARL6IP5			SET
CACYBP			SMARCA2
CHD1			SNX4
DNAJA2			STK38L
DUSP4			TRIM22
DYNLT3			TTLL7
EMC7			URI1
GPR12			USP6NL
HAPLN4			UTP14C
HNRNPR			ADAM22
IPO5			ADGRL3
KBTBD8			AGPS
KRT5			ANP32E
LARP1B			APH1B
LRRC8B			ATMIN
MRTFB			BDP1
NAMPT			CAND1
NARS1			CNEP1R1
OGFOD1			CTSV
PDLIM1			DAB2
PGK1			DHX15
PJA2			DYNC1I2
PPP2R5E			EAF2
PPP6C			ERAP1
PSMC2			ERMP1
RBM11			EXTL2
RNF103			FAM91A1
SGTB			FBXL4
SHOC2			GABPA
SLA			GLDN
SMC5			GRM3
SRP68			HNRNPK
TMEM41B			IREB2
TRA2B			KBTBD7
UBE2D2			KLHDC1
UBE2J1			LIMCH1
XRN1			METAP1
ARID5B			MMS19
CCT6B			OPN3
CHSY3			OSGEPL1
CTNNBL1			PCDH9
DYRK2			PDCL3
ELOVL4			PTGS1
FAM8A1			PTPN20
FKBP4			PURA
GORASP2			RTCB
GSTM1			SMARCA1
INSIG2			SNRNP27
LONRF1			SPOPL
LONRF2			STT3A
LTBP2			SUGT1
MAP4K3			TET3
MCM4			THBS2
MOB4			TMEM33
MTMR12			TNFSF13B
MTPAP			ALDH3B1
NAA30			ARMT1
NAA50			ARPC5
NAP1L5			BRMS1L
NCKAP1			CADM2
NSUN3			CD164
PCMT1			CHCHD3
PITPNB			CHD6
POPDC3			CTTNBP2
PPP2R2A			DET1
PSMD12			DOCK4
PSMD6			ENPP4
PSMD8			ERGIC2
PTPRK			FBXL17
PTPRR			FBXO30
RGPD6			FRMPD2B
RIPOR2			GPD2
RNF145			GPM6B
SEC63			GPSM2
SHQ1			IGF2R
SLC2A13			INTS4
SMG7			JKAMP
SSX2IP			KLK6
TSPYL1			LDLRAD3
UTP11			LEMD3
VAPA			LRP1B
ABHD13			MBNL2
AKR1C2			MCM9
ARL1			MINAR1
ATG12			MON2
CDC37L1			NEMF
CHM			NPEPPS
COPS4			ODF2L
DCAF6			PCBP1
DGKB			PCSK6
DHCR24			PDGFC
DIRAS3			PDIA6
DNAJB11			PHIP
FBXO9			PIP4K2A
FMN1			PYGO1
GATAD2B			RASAL2
GIMAP5			RBM41
GLE1			RGPD8
GTF2H1			SCFD1
HSPA4L			SCYL2
IER5			SECISBP2L
KCTD16			SERBP1
KCTD8			SLC16A7
KHDRBS3			STRN3
KIAA1586			TM9SF2
KLF9			TMEM119
MOCS3			TNRC6B
MYSM1			TPRKB
NCAM2			UBXN4
NCEH1			USP32
NIP7			USP38
NRIP1			ZC3H11A
OLFM3			ZDBF2
PAM			ZMYND11
PCSK1			ACAP2
PDS5B			ACBD3
PPP1R2			ASCC3
PRKAR1A			ATAD2B
PSMA1			BMP2K
PSMA5			CRBN
PSMB2			CWF19L2
PSMB6			DARS1
PVALB			EPRS1
RAB39B			ESF1
RASGRF2			F2R
RPP14			FAT3
SAR1A			FBXO28
SLC26A2			FUCA1
STYK1			GALNT7
TENM1			GGH
TIPRL			GLCE
TMEM30A			GOLGA4
TMTC1			GTF3C3
TMX3			HEATR5B
TXNL1			HNRNPH1
UBR1			ITM2A
USP9X			ITM2B
VWC2L			KHDRBS2
ACLY			LANCL1
ARFGEF2			LCA5
CLVS2			LNX2
CNST			MARS2
COQ10B			MYEF2
FRY			NECAB1
GINS1			NUDT7
HBS1L			OTUD6B
HNRNPH2			PCDHGC5
HSPA13			PHAX
JMJD1C			PLCL1
L3MBTL3			POGZ
LNX1			POLK
MARCHF3			PTGFR
MBIP			RABEP1
MIA3			RBBP7
NAP1L3			RIC1
NAPG			RPRD1A
NDUFAF4			SCAF11
NEU3			SLC39A12
NKIRAS1			SLC39A6
NPY2R			SLC39A9
NUDT11			SMNDC1
PAFAH1B2			SPATA5
PARM1			SS18
PCSK2			SSR1
PEX5L			STX12
PLCL2			SYTL5
PLEKHA5			TET2
PPTC7			TGFBR2
PRR16			TMEM87A
PSMB5			TSEN15
PSMD5			TVP23B
PTGER3			USP31
RANBP9			USP45
RBM25			UTP18
RFC3			VBP1
RRM2B			ADAM12
SDAD1			BCAT1
SUPT16H			BZW1
THUMPD1			C2orf49
TMEM199			CD53
TRIM33			CDKN1C
TRMT10C			CNTNAP4
TSPYL4			CRACD
UBLCP1			CSNK1G3
USP12			DMXL1
YAF2			DNAAF4
YY1			ERMN
ACTR2			EYA4
ACTR3			FBXO5
ADAD2			FITM2
ADSS2			FUBP3
AKIRIN1			G2E3
ARL6IP1			GLIPR1
B3GALT2			GPATCH11
CDH12			HDAC9
CDH7			HSD11B1
CDS2			IFNAR1
CLVS1			IL12RB2
COG3			IRF6
COPS7A			LNPK
CPSF3			MAP7
DGKH			MCPH1
DTD1			MITF
EPHA5			MTUS1
FAM220A			NBR1
FAM98A			NTS
FRMPD4			PAICS
GNPDA2			PALB2
GPR158			PANK3
GSKIP			PARP8
HERC3			PLRG1
HMGCS1			PLVAP
IDH3A			PPIP5K2
JAKMIP1			PSMD10
JAZF1			RAB5A
KDM7A			RBM23
LDB2			RBM7
LSM14B			RBPJ
M1AP			RFTN2
MED12L			RRM1
MFSD14A			RSPRY1
NEUROD1			RUBCNL
NKRF			SACS
NRBF2			SCOC
NSMCE3			SEC22B
NUDT15			SELENOF
NUDT21			SENP8
OSTM1			SLC35A3
PDIK1L			STAG2
PJA1			STAT6
PLPP6			TAF15
PSD3			THAP1
PSME3			TMC7
PSMG1			TNRC6A
PTP4A1			UBA3
RND3			UVRAG
RNF38			VPS50
SCAI			YIPF6
SEL1L			A2M
SERPINB1			ADCY7
SLC2A3			ADO
SPIN1			ANAPC10
STAT4			ARL8A
TMEM183A			ATG4C
TRIM35			BICRAL
AEBP2			CAMKMT
AGBL1			CAPZA2
AGMAT			CCDC115
AHNAK2			CDH11
ANKRD13C			CEP85
ARFGAP3			CIDEA
ARMC8			CMPK1
BLOC1S6			CPD
CAB39			CPXM2
CCNT1			DCTN6
CCNT2			DENND10P1
COPS2			DSEL
CTDSPL2			EGLN1
DCAF16			FADS6
DCUN1D5			FAT4
DMXL2			GBE1
EPM2AIP1			GBP4
ETS2			GULP1
GABPB1			HMGB1
GALNT11			HNRNPLL
GPATCH4			HSP90B1
MPP7			ITGAV
MTX3			KLF7
NAA25			LEPROTL1
NANS			LGR5
NELL1			LIN54
PDE1A			LIN9
PTPRH			LIPA
RANBP1			MNDA
RBMX2			MOXD1
RIOK1			MTHFD2L
RSPO2			NDUFS1
SARAF			NIN
SCAMP1			PAQR8
SLC25A16			PCDHAC2
SLC25A32			PCDHGA1
SLC25A36			PCDHGA4
SPCS1			PCDHGB2
SPCS3			PTGR1
SRSF11			RABIF
ST6GALNAC5			RCSD1
TAB3			RSF1
TIMP2			SAMSN1
TMEM97			SETX
TRIM13			SGCZ
TSNAX			SH3GLB1
ZDHHC15			SLC4A4
ZXDB			SMG8
ABCA5			SNAP29
AFF4			SNX13
ANK2			SP3
APEX1			SPIN4
API5			SPON1
APPL1			SREK1
ARF6			SRP54
ATRN			TACO1
AUTS2			TAX1BP1
BCAP29			TEX2
C17orf75			TMBIM6
CDC42SE2			TMEM144
CHMP2B			UBA2
COIL			UEVLD
CPSF2			USP1
CSNK1A1			VWF
CSTF2T			WDFY1
CTNNB1			WDR36
CTR9			AASDHPPT
DNAJC10			ANKRD50
EEA1			CALU
ELAVL2			CAPZA1
FNIP1			CHAF1A
FNIP2			CNDP1
FOXO1			COL19A1
GFPT1			COPB2
GMDS			CRIM1
GPAT3			CWC27
GPRASP1			DDHD1
H3-3B			DHFR2
HDAC2			E2F6
HNRNPU			ECD
HS6ST2			EMC2
IRF7			ENOPH1
KANSL2			ERP44
LRP12			ESYT2
LRRC40			ETS1
M6PR			FAM169A
MAGEE1			FBXO32
MBNL1			FKBP7
MMD			FMNL2
MSC			FOXP2
NCAPG2			FXR1
NCBP1			FXYD5
NCL			GIMAP1
NFKBIZ			GIMAP6
NOL11			GTPBP8
NSUN2			HS3ST5
NTNG1			IFI44L
OGT			ILF2
PAPPA2			KLHL2
PCDHB14			KLHL7
PCDHB4			KLHL8
PDSS1			LIPT2
POLE3			LPXN
PPFIA2			LYRM7
PPM1D			MAGI3
PPP4R2			MCMBP
PRPF18			MEGF10
RAB3GAP1			MFSD6
RAD50			MIGA1
RELCH			MIS18BP1
RHOU			MOB1B
RTCA			MTMR10
SELENOI			NCOA2
SERAC1			NFE2L3
SLC17A8			NKAIN2
SLC20A1			NUFIP2
SMAD1			OSBPL1A
SMAD4			PAK2
SMS			PCDH11X
SORT1			PCDH20
SOSTDC1			PCDHA10
SRSF1			PCDHA3
SRSF10			PEX19
ST3GAL6			PHC3
STAM			POC1B
TADA2A			POLH
TBC1D25			PPIE
TERF1			PTCD2
TLK1			PTPRE
TMEM35A			QDPR
TMX4			QPCT
TSN			RAD21
UBIAD1			RAPGEF6
URB1			RASGRP3
VPS35			RDH11
VTA1			REPS2
VTI1A			RO60
WDR12			RPAP3
XRCC5			RPS6KA3
ZDHHC17			SERINC3
ZDHHC21			SHTN1
ABI2			SIX3
ACAT2			SLC35A5
ADAMTS4			SLC7A14
ADGRB3			SNRK
AFTPH			SNX2
AKAP11			SNX6
ANKFY1			SPOCK3
AP1G1			SPRED1
APPBP2			SPRTN
ARHGAP6			ST18
ARHGEF28			SYAP1
ARL5B			TBC1D12
ARMC1			TMA16
ASH1L			TRHDE
ATE1			TWF1
ATRX			UPRT
BAZ2A			UXS1
CASD1			VAPB
CCDC91			VEZT
CCN2			ZNF148
CCNC			ZNF24
CDH13			ZNF350
CDYL2			ABI1
CERS6			ADNP
CHTOP			AGA
CSDE1			AMD1
CSNK2A1			AP1S2
CXADR			ARFGEF3
DDX18			ARHGAP18
DDX3X			BTBD1
DHX36			BTBD8
DLK1			C1orf109
DNAJA1			C2orf88
DNAJB9			CASK
DNAJC28			CDKN2AIP
DPYSL2			CEMIP2
EIF2AK1			CEP170
ERCC6			CHML
ERN1			CLEC9A
FCF1			CLIP4
FMR1			CLN5
FXR2			CLOCK
GLMN			COL4A5
GNL3L			CPVL
GOLGA5			CREBRF
GOLT1B			CSNK2A3
GPR22			DCAF8
GPRASP2			EID1
HAT1			EVI2B
HEATR1			FBXO45
HNRNPC			FGL2
KCNK2			FKBP9
KITLG			FRS2
LARP7			FUCA2
LPGAT1			GET1
LRBA			GINS3
MAK16			GOLPH3
MATR3			GPC2
MDM2			GRAP
MORC3			GRN
MSL3			IKZF1
MTF2			ITGA9
MYBL1			KCTD9
NEXMIF			KDSR
NIFK			LAMTOR3
NRCAM			LCOR
NUFIP1			LDLRAD4
OPCML			LPAR5
PAIP2			MANEA
PARG			MAP4K5
PCDH7			MICU2
PEX11B			MOB3B
PHF23			MPEG1
PIK3C3			MS4A7
PLA2G7			MYNN
PLS1			NBEA
POLR2B			NLN
POT1			NOC3L
PPIL1			NT5DC1
PRDM8			OSMR
PRKDC			PCNP
PRPF39			PDZD8
PRPF4B			PEX1
PTEN			PIN4
PVR			PLCXD2
PWP1			PLEKHB2
RADX			PPFIBP1
RBM22			PRDM10
RBM26			PRKAR2A
RBM8A			PTAR1
RBSN			RABGAP1L
RCOR3			RAPGEF5
REL			RPN1
RFK			SCRN3
RFXAP			SENP7
RIF1			SGO2
RIOK3			SH3TC2
RNF14			SLC19A2
RNF20			SMARCE1
RPA2			SNX24
RRP15			SPIRE1
RRP8			SV2C
RWDD1			TARDBP
SAP18			TBC1D8B
SDE2			TBCEL
SEC11C			TEK
SEC23IP			TGM2
SF3A1			TLE4
SFTPD			TM9SF3
SFXN1			TMEM87B
SGPP1			TRPC1
SIRT1			TXNDC12
SLC30A9			VWA2
SLC35A2			VWA8
SLC35B4			WAC
SLC4A1AP			WIPF1
SLK			WNK3
SMARCA5			XIAP
SPHKAP			ZBTB38
SPTSSA			ZNF430
SRFBP1			ZNF658
SSRP1			ZRANB2
SUDS3			ZXDA
SUN2			ABCG1
SUV39H2			ADAM10
SYNCRIP			ADGRL4
TAF3			ADSL
TBC1D30			ALKBH8
THEMIS			ANKFN1
THRAP3			ANOS1
TMEM39A			ARAP2
TNFRSF21			ARHGAP29
TOPORS			ARHGEF3
TPD52			AZIN1
TRAPPC8			BHLHE41
UPF2			BICD1
UTP20			BLOC1S1
VPS26A			BRD7
WDR26			BUB3
WDR3			CAAP1
WRAP53			CARF
WRN			CARNMT1
ZBTB43			CARNS1
ZFAND5			CAST
ZNHIT6			CCNK
			CD86
			CDKN1B
			CGGBP1
			CLCC1
			CRLF3
			CRTAP
			DCAF17
			DEGS1
			DPP8
			EDIL3
			EIF2AK3
			ELP4
			EPM2A
			FAM76A
			FANCF
			FMN2
			FNDC3A
			FRK
			FRMD4B
			FRYL
			GALNT1
			GDPGP1
			GMPS
			GORAB
			GPATCH2
			GRINA
			GSTZ1
			HARBI1
			HPS1
			HPS3
			HPS4
			HPS5
			HSD17B12
			HSPD1
			IBTK
			IFNGR1
			INHBA
			KBTBD2
			LDB3
			LIFR
			LMBRD2
			LRP6
			LRRK2
			LYRM1
			LYSMD3
			MAPKAPK5
			MAT2B
			MB21D2
			METTL4
			MFF
			MGAT2
			MOSMO
			MPDZ
			MTARC1
			MTRR
			NAA35
			OPALIN
			PAK1IP1
			PDE11A
			PDE3B
			PEG3
			PLLP
			POU6F2
			PPAT
			PPP2R5C
			PPP4R3B
			PRRG1
			RAB28
			RAB3IP
			RAB5C
			RAC1
			RALA
			RBM12
			RBP7
			RCN2
			RFX3
			RHBDD1
			RNF217
			SCP2
			SCYL3
			SDHD
			SEPTIN10
			SGCB
			SH3KBP1
			SIK2
			SLC25A24
			SLC45A3
			SMIM14
			SNTG1
			SPATA17
			SPTY2D1
			SQLE
			SSBP2
			STAT2
			STON1
			TANGO6
			TBC1D9
			TFAM
			TM4SF1
			TMED5
			TMEM123
			TMEM135
			TMOD2
			TNFSF10
			TNPO1
			TOX4
			TXNDC9
			TXNRD1
			UBP1
			USP53
			VAV3
			WDR44
			WDR7
			YIPF4
			YIPF5
			ZBTB18
			ZFYVE9
			ZNF449
