## Supplementary material for "Differentially Altered Metabolic Pathways in the Amygdala of Subjects with Schizophrenia, Bipolar Disorder and Major Depressive Disorder": Table S4

### Sheet: All_Top 10 Table S4
BPD_Discordant	MOA	Perturbagen	GeneTargets	SMILES	XLogP	MolecularWeight	Count
	ATPase inhibitor	Cymarin, SMP2_000249, Lanacordin, Ursolic acid, PRESTWICK3_000646, Bufalin, AC1NWALF, Ouabain, BRD-K74133369-001-01-8, AC1NWALC, NSC25485, Digitoxigenin, SPECTRUM_000715, Xanthohumol, Proscillaridin A, SPECTRUM2_001084, Oligomycin A, Strophanthidin, Thonzonium	ATP1A1, HSD11B1|PTPN1, ATP5A1, VCP	COC1CC(O[C@H]2CC[C@]3(C=O)C4CC[C@]5(C)C(CC[C@]5(O)C4CC[C@]3(O)C2)C6=CC(=O)OC6)OC(C)C1O, C[C@@H]1C[C@H]2[C@@H](CC[C@@H]3C[C@@H](O)CC[C@]23C)[C@@]45O[C@@H]4[C@H](OC(=O)C)[C@@H](C15)C6=COC(=O)C=C6, C[C@H]1O[C@H](C[C@H](O)[C@@H]1O)O[C@H]2[C@@H](O)C[C@H](O[C@H]3[C@@H](O)C[C@H](O[C@H]4CC[C@@]5(C)[C@H](CC[C@@H]6[C@@H]5C[C@@H](O)[C@]7(C)C(CC[C@]67O)C8=CC(=O)OC8)C4)O[C@@H]3C)O[C@@H]2C, C[C@@H]1CC[C@@]2(CC…	1.832, 3.936, 2.174, 8.954, 1.742, 4.125, -0.808, 6.052, 3.415, 3.685, 2.233, 4.642, 2.721, 1.546, 10.131	548.665, 442.545, 780.938, 456.7, 534.638, 386.524, 584.652, 791.063, 764.939, 374.514, 390.513, 354.396, 530.65, 404.497, 592.717	19
	NFkB pathway inhibitor	Manumycin-A, IMD-0354, BSPBIO_001592, BRD-A80960055-001-01-7, (1Ar,7as,10as,10br)-1a,5-Dimethyl-8-methylidene-2,3,6,7,7a,8,10a,10b-octahydrooxireno[9,10]cyclodeca[1,2-b]furan-9(1ah)-one, Ursolic acid, BRD-A24396574-001-01-5, BDBM50127227, Auranofin, Parthenolide, BAY-117821, CID-2858522, Avicin-G, Avicin-D, 179324-69-7, Quinacrine, Curcumin	FNTA|IKBKB, IKBKB, PTGS1|PTGS2, HSD11B1|PTPN1, ADRM1|PSMA1|PSMA2|PSMA3|PSMA4|PSMA5|PSMA6|PSMA7|PSMA8|PSMB1|PSMB10|PSMB11|PSMB2|PSMB3|PSMB4|PSMB5|PSMB6|PSMB7|PSMB8|PSMB9|PSMC1|PSMC2|PSMC3|PSMC4|PSMC5|PSMC6|PSMD1|PSMD11|PSMD12|PSMD13|PSMD14|PSMD2|PSMD3|PSMD4|PSMD6|PSMD7|PSMD8|SEM1, TP53	CCCC[C@@H](C)\C=C(/C)\C=C(/C)\C(=O)NC1=C[C@@](O)(\C=C\C=C\C=C\C(=O)NC2C(=O)CCC2=O)[C@@H]3OC3C1=O, Oc1ccc(Cl)cc1C(=O)Nc2cc(cc(c2)C(F)(F)F)C(F)(F)F, COc1ccc(\C=C\C(=O)CC(=O)\C=C\c2cccc(O)c2OC)cc1O, CC1C(=O)C(=O)C=C2C1=CC=C3[C@]2(C)CC[C@]4(C)[C@H]5C[C@](C)(CC[C@@]5(C)CC[C@@]34C)C(=O)O, C\C\1=C\CC[C@@]2(C)O[C@@H]2[C@H]3OC(=O)C(=C)[C@@H]3CC1, C[C@@H]1CC[C@@]2(CC[C@]3(C)C(=CC[C@@H]4[C@@]5(C)CC[C@H](O)C…	3.884, 5.488, 2.953, 6.896, 2.449, 8.954, 3.67, 1.818, 6.878, -0.259000000000002, -1.296, 1.011, 5.538, 2.953	550.643, 383.673, 368.38, 450.61, 248.317, 456.7, 662.484, 207.249, 465.628, 2067.26, 2083.26, 384.237, 454.433	17
	Protein synthesis inhibitor	Omacetaxine Mepesuccinate, H0635_SIGMA, Cycloheximide, 3-Chloro-l-alanine, Verrucarin A, Cephaeline, Puromycin Hydrochloride, Puromycin, Emetine, AC1NWALX, Isocycloheximide	RPL3, RPS2	COC(=O)C[C@](O)(CCCC(C)(C)O)C(=O)O[C@H]1[C@H]2c3cc4OCOc4cc3CCN5CCC[C@]25C=C1OC, COC1=C[C@]23CCCN2CCc4cc5OCOc5cc4[C@]3(C)C1OC(=O)[C@@](O)(CCCC(C)(C)O)CC(=O)O, C[C@H]1C[C@H](C)C(=O)[C@@H](C1)[C@H](O)CC2CC(=O)NC(=O)C2, N[C@@H](CCl)C(=O)O, CC1CCOC(=O)\C=C\C=C/C(=O)OC2CC3OC4C=C(C)CCC4(COC(=O)C1O)C2(C)C35CO5, CC[C@H]1CN2CCc3cc(OC)c(OC)cc3[C@@H]2C[C@@H]1C[C@H]4NCCc5cc(O)c(OC)cc45, COc1ccc(C[C@H](N)C(=O)…	1.719, 1.599, 0.758, -2.482, 2.393, 4.028, 0.6, 4.349	545.621, 281.347, 159.999, 502.553, 466.612, 544.431, 471.51, 480.639, 553.561	11
	Topoisomerase inhibitor	Teniposide, (+)-Camptothecin, AC1Q6JJ5, Topotecan, BRD-A80960055-001-01-7, 4,11-Diethyl-4,9-dihydroxy-1H-pyrano[3',4':6,7]indolizino[1,2-b]quinoline-3,14(4H,12H)-dione, C23H24CLN3O5, BRD-A24396574-001-01-5, N-[4-(Acridin-9-ylmethyl)-3-methoxyphenyl]methanesulfonamide, Camptothecin, Amonafide	TOP2A, TOP1, TOP1|TOP1MT	COc1cc(cc(OC)c1O)[C@H]2[C@@H]3C(COC3=O)C(O[C@@H]4O[C@@H]5CO[C@H](OC5[C@H](O)[C@H]4O)c6cccs6)c7cc8OCOc8cc27, CCC1(O)C(=O)OCC2=C1C=C3N(Cc4cc5ccccc5nc34)C2=O, CC1OC(CC(N)C1O)O[C@H]2C[C@@](O)(Cc3c(O)c4C(=O)c5ccccc5C(=O)c4c(O)c23)C(=O)C, CC[C@@]1(O)C(=O)OCC2=C1C=C3N(Cc4cc5c(CN(C)C)c(O)ccc5nc34)C2=O, CC1C(=O)C(=O)C=C2C1=CC=C3[C@]2(C)CC[C@]4(C)[C@H]5C[C@](C)(CC[C@@]5(C)CC[C@@]34C)C(=O)O, CCc1c2CN3C(=O)C…	1.19, 1.518, 0.649, 0.863, 6.896, 2.013, 4.39, 1.436	656.654, 348.352, 497.494, 421.446, 450.61, 392.405, 457.907, 392.471, 283.325	11
	HDAC inhibitor	Mocetinostat, 5-Nitroso-8-cinnolinol, BG-51, Tacedinaline, Entinostat, NCH-51, 4LY1, Trichostatin, BG45, Panobinostat	HDAC1|HDAC11|HDAC2|HDAC3|HDAC8, HDAC1, HDAC3, HDAC1|HDAC10|HDAC11|HDAC2|HDAC3|HDAC4|HDAC5|HDAC6|HDAC7|HDAC8|HDAC9, HDAC1|HDAC2, HDAC1|HDAC10|HDAC3|HDAC4|HDAC6|HDAC7|HDAC8	Nc1ccccc1NC(=O)c2ccc(CNc3nccc(n3)c4cccnc4)cc2, Oc1ccc(N=O)c2cccnc12, CC(=O)Nc1ccc(cc1)C(=O)Nc2ccccc2N, Nc1ccccc1NC(=O)c2ccc(CNC(=O)OCc3cccnc3)cc2, CC(C)C(=O)SCCCCCCC(=O)Nc1nc(cs1)c2ccccc2, CC(=O)Nc1ccc(cc1)C(=O)Nc2cc(ccc2N)c3cccs3, C[C@H](\C=C(/C)\C=C\C(=O)NO)C(=O)c1ccc(cc1)N(C)C, Nc1ccccc1NC(=O)c2cnccn2, Cc1[nH]c2ccccc2c1CCNCc3ccc(\C=C\C(=O)NO)cc3	2.744, 1.259, 1.43, 2.203, 4.557, 2.432, 2.355, -0.239, 2.985	396.445, 174.156, -666, 269.298, 376.409, 390.563, 351.422, 302.368, 214.223, 349.426	10
	HSP inhibitor	Pifithrin MU, BRD-A80960055-001-01-7, BRD-A24396574-001-01-5, Radicicol, 13-Hydroxy-8,14,19-trimethoxy-4,10,12,16-tetramethyl-3,20,22-trioxo-2-azabicyclo[16.3.1]docosa-1(21),4,6,10,18-pentaen-9-yl carbamate, VER 155008, Alvespimycin, ZINC101150009	HSPA1A|TP53, HSP90AA1, HSPA1A	NS(=O)(=O)C#Cc1ccccc1, CC1C(=O)C(=O)C=C2C1=CC=C3[C@]2(C)CC[C@]4(C)[C@H]5C[C@](C)(CC[C@@]5(C)CC[C@@]34C)C(=O)O, CC1C(=O)C(=O)C=C2C1=CC=C3[C@@]2(C)CCC4(C)[C@@H]5C[C@@](C)(CC[C@]5(C)CC[C@]34C)C(=O)O, CC1CC2OC2\C=C\C=C\C(=O)Cc3c(Cl)c(O)cc(O)c3C(=O)O1, COC1CC(C)CC2=C(OC)C(=O)C=C(NC(=O)\C(=C\C=C\C(OC)C(OC(=O)N)\C(=C\C(C)C1O)\C)\C)C2=O, Nc1ncnc2c1nc(NCc3ccc(Cl)c(Cl)c3)n2[C@@H]4O[C@H](COCc5ccc(cc5)C#N)[C…	1.141, 6.896, 2.354, 1.021, 3.198, 1.034	181.212, 450.61, 364.777, 560.636, 556.401, 653.206	8
	MTOR inhibitor	SCHEMBL17052537, QL-X-138, Everolimus, TORIN1, WYE 125132, EX-8678, TORIN-2, Dactolisib	BTK|JAK3|MKNK2|MTOR|PRKDC, FKBP1A|MTOR, MTOR, MTOR|PIK3CA|PIK3CB|PIK3CD|PIK3CG|PIK3R1|PIK3R2|PIK3R3|PIK3R5	Cc1ccc(cc1NC(=O)C=C)N2C(=O)C=Cc3cnc4ccc(cc4c23)c5cn[nH]c5, CO[C@@H]1C[C@H](C[C@@H](C)[C@@H]2CC(=O)[C@H](C)\C=C(/C)\[C@@H](O)[C@@H](OC)C(=O)[C@H](C)C[C@H](C)\C=C\C=C\C=C(/C)\[C@H](C[C@@H]3CC[C@@H](C)[C@@](O)(O3)C(=O)C(=O)N4CCCC[C@H]4C(=O)O2)OC)CC[C@H]1OCCO, CCC(=O)N1CCN(CC1)c2ccc(cc2C(F)(F)F)N3C(=O)C=Cc4cnc5ccc(cc5c34)c6cnc7ccccc7c6, CNC(=O)Nc1ccc(cc1)c2nc(N3CC4CCC(C3)O4)c5cnn(C6CCC7(CC6)OCCO7)c5n…	3.454, 4.131, 6.036, 3.385, 4.329, 4.578, 4.918	421.451, 0, 958.224, 607.624, 519.595, 505.496, 432.397, 469.536	8
	VEGFR inhibitor	Oxindole I, KI8751, Foretinib, Sorafenib, Dovitinib, Tyrphostin AG 879, Linifanib, sorafenib	KDR, FLT1|FLT3|FLT4|KDR|KIT|MET|PDGFRA|PDGFRB|TEK, BRAF|DDR2|FGFR1|FLT1|FLT3|FLT4|KDR|KIT|PDGFRB|RAF1|RET, EGFR|FGFR1|FGFR2|FGFR3|FLT1|FLT3|FLT4|KDR|KIT|PDGFRA|PDGFRB, ERBB2|KDR|NTRK1, CSF1R|FLT1|FLT3|FLT4|KDR|PDGFRA|PDGFRB	O=C1Nc2ccccc2/C/1=C/c3ccc[nH]3, COc1cc2nccc(Oc3ccc(NC(=O)Nc4ccc(F)cc4F)c(F)c3)c2cc1OC, COc1cc2c(Oc3ccc(NC(=O)C4(CC4)C(=O)Nc5ccc(F)cc5)cc3F)ccnc2cc1OCCCN6CCOCC6, CNC(=O)c1cc(Oc2ccc(NC(=O)Nc3ccc(Cl)c(c3)C(F)(F)F)cc2)ccn1, CN1CCN(CC1)c2ccc3nc([nH]c3c2)C4=C(N)c5c(F)cccc5NC4=O, CC(C)(C)c1cc(\C=C(/C#N)\C(=S)N)cc(c1O)C(C)(C)C, Cc1ccc(F)c(NC(=O)Nc2ccc(cc2)c3cccc4[nH]nc(N)c34)c1	1.911, 4.111, 4.554, 3.752, 2.05, 4.196, 4.654	210.231, 469.413, 632.654, 464.825, 392.429, 316.461, 375.399, 463.837	8
	EGFR inhibitor	Dovitinib, Tyrphostin AG-1478, CGP-53353, WZ-4-145, Afatinib, Canertinib, CP-724714	EGFR|FGFR1|FGFR2|FGFR3|FLT1|FLT3|FLT4|KDR|KIT|PDGFRA|PDGFRB, EGFR, EGFR|ERBB2|ERBB4, ERBB2	CN1CCN(CC1)c2ccc3nc([nH]c3c2)C4=C(N)c5c(F)cccc5NC4=O, COc1cc2ncnc(Nc3cccc(Cl)c3)c2cc1OC, Fc1ccc(Nc2cc3C(=O)NC(=O)c3cc2Nc4ccc(F)cc4)cc1, CN(C)C\C=C\C(=O)Nc1cc2c(Nc3ccc(F)c(Cl)c3)ncnc2cc1O[C@H]4CCOC4, Fc1ccc(Nc2ncnc3cc(OCCCN4CCOCC4)c(NC(=O)C=C)cc23)cc1Cl, COCC(=O)NC\C=C\c1ccc2ncnc(Nc3ccc(Oc4ccc(C)nc4)c(C)c3)c2c1	2.05, 3.208, 3.738, 3.101, 3.079, 3.276	392.429, 315.754, 365.333, 0, 485.938, 469.535	7
	FLT3 inhibitor	MLS003128610, Fedratinib, Quizartinib, Sorafenib, Dovitinib, sorafenib, Amuvatinib	FLT3|JAK2, CSF1R|FLT3|KIT|PDGFRA|PDGFRB|RET, BRAF|DDR2|FGFR1|FLT1|FLT3|FLT4|KDR|KIT|PDGFRB|RAF1|RET, EGFR|FGFR1|FGFR2|FGFR3|FLT1|FLT3|FLT4|KDR|KIT|PDGFRA|PDGFRB, FLT3|KIT|MET|PDGFRA	C(Nc1nc(nc2c1ncn2c3ccsc3)N4CCOCC4)c5nc6ccccc6[nH]5, Cc1cnc(Nc2ccc(OCCN3CCCC3)cc2)nc1Nc4cccc(c4)S(=O)(=O)NC(C)(C)C, CC(C)(C)c1onc(NC(=O)Nc2ccc(cc2)c3cn4c5ccc(OCCN6CCOCC6)cc5sc4n3)c1, CNC(=O)c1cc(Oc2ccc(NC(=O)Nc3ccc(Cl)c(c3)C(F)(F)F)cc2)ccn1, CN1CCN(CC1)c2ccc3nc([nH]c3c2)C4=C(N)c5c(F)cccc5NC4=O, S=C(NCc1ccc2OCOc2c1)N3CCN(CC3)c4ncnc5c4oc6ccccc56	3.43, 4.258, 4.137, 3.752, 2.05, 3.861	432.501, 524.678, 560.667, 464.825, 392.429, 463.837, 447.51	7
BPD_Concordant	CDK inhibitor	CGP 60474, BMS-387032, Alvocidib, AZD-5438, PHA-793887	CDK1, CDK2|CDK7|CDK9, CDK1|CDK2|CDK4|CDK5|CDK6|CDK7|CDK8|CDK9|EGFR|PYGM, CDK1|CDK10|CDK11B|CDK12|CDK13|CDK14|CDK15|CDK16|CDK17|CDK18|CDK19|CDK2|CDK20|CDK3|CDK4|CDK5|CDK6|CDK7|CDK8|CDK9	OCCCNc1cc(ccn1)c2ccnc(Nc3cccc(Cl)c3)n2, CC(C)(C)c1oc(CSc2cnc(NC(=O)C3CCNCC3)s2)nc1, CN1CC[C@@H]([C@H](O)C1)c2c(O)cc(O)c3C(=O)C=C(Oc23)c4ccccc4Cl, CC(C)n1c(C)ncc1c2ccnc(Nc3ccc(cc3)S(=O)(=O)C)n2, CC(C)CC(=O)Nc1n[nH]c2c1CN(C(=O)C3CCN(C)CC3)C2(C)C	3.52, 0.303, 2.697, 2.094, 1.589	355.821, 380.528, 401.84, 371.457, 361.482	5
	KIT inhibitor	Masitinib, Motesanib, Dasatinib	FGFR3|KIT|LYN|PDGFRA|PDGFRB, FLT1|FLT4|KDR|KIT|PDGFRA|PDGFRB|RET, ABL1|BCR|BLK|EPHA2|FGR|FRK|FYN|HCK|KIT|LCK|LYN|PDGFRB|SRC|SRMS|YES1	CN1CCN(Cc2ccc(cc2)C(=O)Nc3ccc(C)c(Nc4nc(cs4)c5cccnc5)c3)CC1, CC1(C)CNc2cc(NC(=O)c3cccnc3NCc4ccncc4)ccc12, Cc1nc(Nc2ncc(s2)C(=O)Nc3c(C)cccc3Cl)cc(n1)N4CCN(CCO)CC4	3.409, 2.988, 1.991	498.642, 373.451, 488.006	3
	MEK inhibitor	PD-98059, PD-0325901, Selumetinib	MAP2K1, MAP2K1|MAP2K2	COc1cccc(C2=CC(=O)c3ccccc3O2)c1N, OC[C@@H](O)CONC(=O)c1ccc(F)c(F)c1Nc2ccc(I)cc2F, Cn1cnc2c(F)c(Nc3ccc(Br)cc3Cl)c(cc12)C(=O)NOCCO	2.73, 3.395, 3.696	267.279, 482.193, 457.681	3
	PDGFR tyrosine kinase receptor inhibitor	Masitinib, Motesanib, Dasatinib	FGFR3|KIT|LYN|PDGFRA|PDGFRB, FLT1|FLT4|KDR|KIT|PDGFRA|PDGFRB|RET, ABL1|BCR|BLK|EPHA2|FGR|FRK|FYN|HCK|KIT|LCK|LYN|PDGFRB|SRC|SRMS|YES1	CN1CCN(Cc2ccc(cc2)C(=O)Nc3ccc(C)c(Nc4nc(cs4)c5cccnc5)c3)CC1, CC1(C)CNc2cc(NC(=O)c3cccnc3NCc4ccncc4)ccc12, Cc1nc(Nc2ncc(s2)C(=O)Nc3c(C)cccc3Cl)cc(n1)N4CCN(CCO)CC4	3.409, 2.988, 1.991	498.642, 373.451, 488.006	3
	ATPase inhibitor	Blebbistatin, Evodiamine	MYH2, TRPV1	Cc1ccc2N=C3N(CCC3(O)C(=O)c2c1)c4ccccc4, CN1C2N(CCc3c2[nH]c4ccccc34)C(=O)c5ccccc15	3.151, 3.878	292.332, 303.358	2
	Focal adhesion kinase inhibitor	PF-562271, PF431396	PTK2|PTK2B	CN(c1ncccc1CNc2nc(Nc3ccc4NC(=O)Cc4c3)ncc2C(F)(F)F)S(=O)(=O)C, CN(c1ccccc1CNc2nc(Nc3ccc4NC(=O)Cc4c3)ncc2C(F)(F)F)S(=O)(=O)C	2.718, 3.242	507.489, 506.501	2
	MAP kinase inhibitor	PD-98059, PD-0325901	MAP2K1, MAP2K1|MAP2K2	COc1cccc(C2=CC(=O)c3ccccc3O2)c1N, OC[C@@H](O)CONC(=O)c1ccc(F)c(F)c1Nc2ccc(I)cc2F	2.73, 3.395	267.279, 482.193	2
	Src inhibitor	Masitinib, Dasatinib	FGFR3|KIT|LYN|PDGFRA|PDGFRB, ABL1|BCR|BLK|EPHA2|FGR|FRK|FYN|HCK|KIT|LCK|LYN|PDGFRB|SRC|SRMS|YES1	CN1CCN(Cc2ccc(cc2)C(=O)Nc3ccc(C)c(Nc4nc(cs4)c5cccnc5)c3)CC1, Cc1nc(Nc2ncc(s2)C(=O)Nc3c(C)cccc3Cl)cc(n1)N4CCN(CCO)CC4	3.409, 1.991	498.642, 488.006	2
	Apoptosis stimulant	YK 4-279	DHX9|FLI1	COc1ccc(cc1)C(=O)CC2(O)C(=O)Nc3c(Cl)ccc(Cl)c23	3.848	366.195	1
	BCL inhibitor	Navitoclax	BCL2|BCL2L1|BCL2L2	CC1(C)CCC(=C(CN2CCN(CC2)c3ccc(cc3)C(=O)NS(=O)(=O)c4ccc(N[C@H](CCN5CCOCC5)CSc6ccccc6)c(c4)S(=O)(=O)C(F)(F)F)C1)c7ccc(Cl)cc7	10.689	974.613	1
MDD_Discordant	Benzodiazepine receptor agonist	Midazolam	GABRA1|GABRA2|GABRA3|GABRA4|GABRA5|GABRA6|GABRB1|GABRB2|GABRB3|GABRD|GABRE|GABRG1|GABRG2|GABRG3|GABRP|GABRQ	Cc1ncc2CN=C(c3ccccc3F)c4cc(Cl)ccc4n12	4.574	362.228	1
	EGFR inhibitor	WHI-P97	JAK3	COc1cc2ncnc(Nc3cc(Br)c(O)c(Br)c3)c2cc1OC	3.776	455.101	1
	JAK inhibitor	WHI-P97	JAK3	COc1cc2ncnc(Nc3cc(Br)c(O)c(Br)c3)c2cc1OC	3.776	455.101	1
	Leukotriene inhibitor	WHI-P97	JAK3	COc1cc2ncnc(Nc3cc(Br)c(O)c(Br)c3)c2cc1OC	3.776	455.101	1
	Mediator release inhibitor	WHI-P97	JAK3	COc1cc2ncnc(Nc3cc(Br)c(O)c(Br)c3)c2cc1OC	3.776	455.101	1
	Src inhibitor	Saracatinib	ABL1|SRC	CN1CCN(CCOc2cc(OC3CCOCC3)c4c(Nc5c(Cl)ccc6OCOc56)ncnc4c2)CC1	2.814	542.026	1
MDD_Concordant	EGFR inhibitor	Neratinib, Pelitinib, C24H25CLFN5O3, Erlotinib	EGFR|ERBB2|ERBB4, EGFR	CCOc1cc2ncc(C#N)c(Nc3ccc(OCc4ccccn4)c(Cl)c3)c2cc1NC(=O)\C=C\CN(C)C, CCOc1cc2ncc(C#N)c(Nc3ccc(F)c(Cl)c3)c2cc1NC(=O)\C=C\CN(C)C, CN(C)C\C=C\C(=O)Nc1cc2c(Nc3ccc(F)c(Cl)c3)ncnc2cc1OC4CCOC4, COCCOc1cc2ncnc(Nc3cccc(c3)C#C)c2cc1OCCOC	3.866, 3.565, 3.101, 2.704	557.043, 467.923, 485.938, 393.436	4
	Bacterial 30S ribosomal subunit inhibitor	BRD-A88208128-003-01-2, Tigecycline		CN(C)C1C2CC3C(C(=O)c4c(O)cccc4C3(C)O)C(=O)C2(O)C(=O)C(C(=O)N)C1=O, CN(C)[C@H]1[C@@H]2C[C@@H]3Cc4c(cc(NC(=O)CNC(C)(C)C)c(O)c4C(=O)C3C(=O)[C@]2(O)C(=O)C(C(=O)N)C1=O)N(C)C	-1.669, -0.537	444.435, 585.649	2
	Bcr-Abl kinase inhibitor	Bosutinib, HY-11007	ABL1|BCR|CAMK2G|HCK|LYN|SRC, ABL1|BCR	COc1cc(Nc2c(cnc3cc(OCCCN4CCN(C)CC4)c(OC)cc23)C#N)c(Cl)cc1Cl, NC(=O)c1cccc(c1)c2cc(Nc3ccc(OC(F)(F)F)cc3)ncn2	3.635, 3.752	530.446, 374.317	2
	RAF inhibitor	Dabrafenib, Vemurafenib	BRAF	CC(C)(C)c1nc(c2cccc(NS(=O)(=O)c3c(F)cccc3F)c2F)c(s1)c4ccnc(N)n4, CCCS(=O)(=O)Nc1ccc(F)c(C(=O)c2c[nH]c3ncc(cc23)c4ccc(Cl)cc4)c1F	3.912, 6.392	519.562, 489.922	2
	Abl kinase inhibitor	Bosutinib	ABL1|BCR|CAMK2G|HCK|LYN|SRC	COc1cc(Nc2c(cnc3cc(OCCCN4CCN(C)CC4)c(OC)cc23)C#N)c(Cl)cc1Cl	3.635	530.446	1
	Androgen Receptor agonist	testosterone	AR	CCC(=O)O[C@H]1CC[C@H]2[C@@H]3CCC4=CC(=O)CC[C@]4(C)[C@H]3CC[C@]12C	4.628	312.234	1
	Benzodiazepine receptor agonist	ZK-93423	GABRA1|GABRA2|GABRA3|GABRA5	CCOC(=O)c1ncc2[nH]c3ccc(OCc4ccccc4)cc3c2c1COC	4.06	426.893	1
	CSF1R inhibitor	WZ-7043	CSF1R			0	1
	Cytochrome P450 51 inhibitor	Clotrimazole	KCNN4	Clc1ccccc1C(c2ccccc2)(c3ccccc3)n4ccnc4	6.14	344.837	1
	DNA synthesis inhibitor	Artesunate		C[C@@H]1CC[C@H]2[C@@H](C)C(OC(=O)CCC(=O)O)OC3O[C@]4(C)CC[C@@H]1[C@@]23OO4	2.925	384.421	1
SCZ_Discordant	IKK inhibitor	IKK Inhibitor VII, Withaferin A	IKBKB, IKBKB|NAMPT	O=C(N1CCC(CC1)N2CCCC2)c3ccc(Nc4nccc(n4)c5cc6ccccc6s5)cc3, C[C@H]([C@H]1CC(=C(CO)C(=O)O1)C)[C@H]2CC[C@H]3[C@@H]4C[C@H]5O[C@]56[C@@H](O)C=CC(=O)[C@]6(C)[C@H]4CC[C@]23C	4.547, 3.987	483.628, 470.598	2
	Retinoid receptor agonist	O-Demethylated Adapalene, CBIOL_001848	RARG, RARA	OC(=O)c1ccc2cc(ccc2c1)c3ccc(O)c(c3)C45CC6CC(CC(C6)C4)C5, CC(=CC=CC(=CC(=O)Nc1ccc(O)cc1)C)C=CC2=C(C)CCCC2(C)C	8.254, 7.204	398.493, 391.546	2
	STAT inhibitor	Niclosamide, Ursolic acid	STAT3, HSD11B1|PTPN1	Oc1ccc(Cl)cc1C(=O)Nc2ccc(cc2Cl)[N+](=O)[O-], C[C@@H]1CC[C@@]2(CC[C@]3(C)C(=CC[C@@H]4[C@@]5(C)CC[C@H](O)C(C)(C)[C@@H]5CC[C@@]34C)[C@@H]2[C@H]1C)C(=O)O	4.152, 8.954	327.12, 456.7	2
	11-beta hydroxysteroid dehydrogenase inhibitor	Ursolic acid	HSD11B1|PTPN1	C[C@@H]1CC[C@@]2(CC[C@]3(C)C(=CC[C@@H]4[C@@]5(C)CC[C@H](O)C(C)(C)[C@@H]5CC[C@@]34C)[C@@H]2[C@H]1C)C(=O)O	8.954	456.7	1
	Acetylcholinesterase inhibitor	Ursolic acid	HSD11B1|PTPN1	C[C@@H]1CC[C@@]2(CC[C@]3(C)C(=CC[C@@H]4[C@@]5(C)CC[C@H](O)C(C)(C)[C@@H]5CC[C@@]34C)[C@@H]2[C@H]1C)C(=O)O	8.954	456.7	1
	AKT inhibitor	pyrvinium-pamoate	AR	CN(C)c1ccc2c(ccc(\C=C\c3cc(C)n(c3C)c4ccccc4)[n+]2C)c1	7.333	586.7	1
	Algicide	Quinoclamine		NC1=C(Cl)C(=O)c2ccccc2C1=O	1.954	207.613	1
	Androgen receptor antagonist	pyrvinium-pamoate	AR	CN(C)c1ccc2c(ccc(\C=C\c3cc(C)n(c3C)c4ccccc4)[n+]2C)c1	7.333	586.7	1
	Anthelmintic agent	Methiazole		COC(=O)Nc1nc2cc(SC(C)C)ccc2[nH]1	3.06	265.331	1
	Anticancer agent	L-Sulforaphane	NFE2L2	CS(=O)CCCCN=C=S	1.175	177.288	1
SCZ_Concordant	MEK inhibitor	Selumetinib, PD-98059, PD-0325901, MEK1/2 Inhibitor	MAP2K1|MAP2K2, MAP2K1	Cn1cnc2c(F)c(Nc3ccc(Br)cc3Cl)c(cc12)C(=O)NOCCO, COc1cccc(C2=CC(=O)c3ccccc3O2)c1N, OC[C@@H](O)CONC(=O)c1ccc(F)c(F)c1Nc2ccc(I)cc2F, N\C(=C(\C#N)/c1ccccc1C(F)(F)F)\Sc2ccc(N)cc2	3.696, 2.73, 3.395, 3.743	457.681, 267.279, 482.193, 335.347	4
	RAF inhibitor	PLX-4720, MLS006011051, Vemurafenib	BRAF	CCCS(=O)(=O)Nc1ccc(F)c(C(=O)c2c[nH]c3ncc(Cl)cc23)c1F, OCCn1cc(c2ccc3C(=NO)CCc3c2)c(n1)c4ccncc4	4.452, 2.148	413.826, 334.372, 0	3
	MAP kinase inhibitor	PD-98059, PD-0325901	MAP2K1, MAP2K1|MAP2K2	COc1cccc(C2=CC(=O)c3ccccc3O2)c1N, OC[C@@H](O)CONC(=O)c1ccc(F)c(F)c1Nc2ccc(I)cc2F	2.73, 3.395	267.279, 482.193	2
	Adenylyl cyclase activator	Colforsin	ADCY2	CC(=O)O[C@H]1[C@@H](O)[C@H]2C(C)(C)CC[C@H](O)[C@]2(C)[C@@]3(O)C(=O)C[C@@](C)(O[C@]13C)C=C	1.43	410.501	1
	BTK inhibitor	PCI-32765	BTK	Nc1ncnc2c1c(nn2C3CCCN(C3)C(=O)C=C)c4ccc(Oc5ccccc5)cc4	4.115	440.497	1
	CHK inhibitor	SCHEMBL1564574	CHEK1|CHEK2	NC(=O)Nc1cc(sc1C(=O)N[C@@H]2CCCNC2)c3cccc(F)c3	1.502	362.422	1
	FGFR inhibitor	Infigratinib	FGFR1|FGFR2|FGFR3|FGFR4	CCN1CCN(CC1)c2ccc(Nc3cc(ncn3)N(C)C(=O)Nc4c(Cl)c(OC)cc(OC)c4Cl)cc2	4.468	560.475	1
	Glucocorticoid receptor agonist	Dexamethasone	NR3C1	C[C@@H]1C[C@H]2[C@@H]3CCC4=CC(=O)C=C[C@]4(C)[C@@]3(F)[C@@H](O)C[C@]2(C)[C@@]1(O)C(=O)CO	1.138	392.461	1
	Hepatocyte growth factor receptor inhibitor	Cabozantinib	KDR|MET	COc1cc2nccc(Oc3ccc(NC(=O)C4(CC4)C(=O)Nc5ccc(F)cc5)cc3)c2cc1OC	4.582	477.315	1
	HMGCR inhibitor	AC1MSUFC	HMGCR	CCC(C)C(=O)OC1CC(C)C=C2C=CC(C)C(CCC(O)CC(O)CC(=O)O)C12	3.754	422.555	1
